# Accelerometer-derived circadian rhythm and colorectal cancer risk in UK Biobank: a prospective cohort study

**DOI:** 10.64898/2026.04.03.26350124

**Authors:** Maung Ni Chan Chin (Chengqin Ni), Javier Alejandro Berrio

**Author notes:** Correspondence: Javier Alejandro Berrio PhD, Program of Occupational Safety and Health, Fundación Universitaria Tecnológico Comfenalco, Cartagena, Bolívar, 130001, Colombia. Presentations: A portion of this work has been accepted for presentation at the “Belt and Road” Initiative Teaching Support Project Meeting 2026; University of Yangon, Yangon, Myanmar.

## Abstract

**Background:** While total physical activity is a recognized modifier of cancer risk, accelerometer-derived digital phenotyping enables high-resolution mapping of circadian behavior. Whether these multidimensional patterns comprising step counts, sleep, physical activity, circadian rhythmicity, and light exposure independently influence the risk of incident colorectal cancer (CRC) has not been comprehensively evaluated

**Methods:** We performed an exposure-wide association study (ExWAS) of 224 accelerometer-derived metrics among 95,050 UK Biobank participants who were free of CRC at accelerometry. To comprehensively define circadian rhythm patterns, we systematically categorized these metrics into five core behavioral domains: step counts, sleep architecture, physical activity bouts, circadian rhythmicity, and light exposure. Hazard ratios (HRs) and 95% confidence intervals were estimated using Cox proportional hazards models with age as the underlying timescale.

**Results:** During a median follow-up of 8.5 years, 775 participants developed CRC (503 colon; 269 rectal). In minimally adjusted models, 121 metrics showed nominal significance (31 for overall CRC, 89 for colon, and 1 for rectal cancer). Protective associations were predominantly observed for metrics characterizing activity intensity and bout structure; notably, higher mean acceleration during 5-10 minute bouts of moderate-to-vigorous physical activity was associated with reduced CRC risk (HR 0.88 per SD). In contrast, no metrics within the defined sleep or light exposure domains reached nominal significance. These associations attenuated substantially following progressive adjustment for lifestyle and metabolic covariates, suggesting potential confounding or shared biological pathways.

**Conclusions:** Our findings identified specific behavioral phenotypes within a multidimensional framework of circadian rhythm, including step counts, physical activity intensity, and bout structure, as being associated with CRC risk. However, the marked attenuation of signals after multivariable adjustment suggests these markers may not serve as independent predictors. These results underscore the complexity of multidimensional circadian digital biomarkers and necessitate independent replication to clarify their utility in cancer risk stratification.
