## Supplementary Table 2. Full primary-model results for colon cancer for "Accelerometer-derived circadian rhythm and colorectal cancer risk in UK Biobank: a prospective cohort study"

Outcome	Exposure	HazardRatio	95% CI	P-value	model_tier	adjusted_for_total_accel	n_model	n_events
Colon Cancer	Nbouts_day_LIG_bts_1_5_pla	0.851233659190088	[0.77;0.94]	0.00141984094837612	Minimal	FALSE	95050	503
Colon Cancer	dur_day_LIG_bts_1_5_min_pla	0.855499524086318	[0.78;0.94]	0.00160391600961217	Minimal	FALSE	95050	503
Colon Cancer	M5VALUE_log	0.864997588439615	[0.79;0.95]	0.00163454357081384	Minimal	FALSE	95050	503
Colon Cancer	Nbouts_day_LIG_bts_1_5_wei	0.854008673642686	[0.77;0.94]	0.00176170586452963	Minimal	FALSE	95050	503
Colon Cancer	dur_day_LIG_bts_1_5_min_wei	0.857887622573671	[0.78;0.95]	0.00193499745503139	Minimal	FALSE	95050	503
Colon Cancer	IV	1.14084217606563	[1.05;1.24]	0.00244855319780762	Minimal	FALSE	95050	503
Colon Cancer	ENMO_fullRecordingMean_log	0.869894533333783	[0.79;0.95]	0.00251964888081673	Minimal	FALSE	95050	503
Colon Cancer	ACC_day_MVPA_bts_5_10_mg_wei_log	0.864991413356134	[0.79;0.95]	0.0026254854770349	Minimal	FALSE	94549	498
Colon Cancer	phi	0.878362002611696	[0.81;0.96]	0.00285922907525205	Minimal	FALSE	95050	503
Colon Cancer	ACC_day_MVPA_bts_5_10_mg_pla_log	0.866244840820111	[0.79;0.95]	0.00290313116570479	Minimal	FALSE	94549	498
Colon Cancer	dur_day_MVPA_bts_10_min_wei_sqrt	0.869595515017812	[0.79;0.95]	0.00294935012551849	Minimal	FALSE	95050	503
Colon Cancer	cosinorExt_amp	0.865791232409272	[0.79;0.95]	0.00303652442003345	Minimal	FALSE	95050	503
Colon Cancer	FRAG_TP_IN2MVPA_day_pla_sqrt	0.863540267715345	[0.78;0.95]	0.00312470518143076	Minimal	FALSE	95050	503
Colon Cancer	dur_day_MVPA_bts_10_min_pla_sqrt	0.871943280633669	[0.80;0.96]	0.00354034894770666	Minimal	FALSE	95050	503
Colon Cancer	FRAG_x0.5_dur_IN_day_log	1.13447109772123	[1.04;1.24]	0.00410180013176856	Minimal	FALSE	95047	503
Colon Cancer	FRAG_Nfrag_IN2MVPA_day	0.862142894714842	[0.78;0.96]	0.00499670169373411	Minimal	FALSE	95050	503
Colon Cancer	FRAG_TP_IN2MVPA_day_wei_sqrt	0.871600950516453	[0.79;0.96]	0.00556928117581891	Minimal	FALSE	95050	503
Colon Cancer	Nbouts_day_MVPA_bts_10_wei	0.868736913739268	[0.79;0.96]	0.00605280346662837	Minimal	FALSE	95050	503
Colon Cancer	FRAG_Nfrag_LIPA_day	0.878757598230032	[0.80;0.96]	0.00609541827951432	Minimal	FALSE	95050	503
Colon Cancer	M10VALUE	0.872015173124493	[0.79;0.96]	0.00640676597783911	Minimal	FALSE	95050	503
Colon Cancer	dur_day_IN_unbt_min_pla	0.876403710756774	[0.80;0.96]	0.00668930735298164	Minimal	FALSE	95050	503
Colon Cancer	Nbouts_day_MVPA_bts_10_pla	0.871143711117236	[0.79;0.96]	0.0070959513370445	Minimal	FALSE	95050	503
Colon Cancer	FRAG_x0.5_dur_IN_day_pla_log	1.1249338526782	[1.03;1.23]	0.00720756376669597	Minimal	FALSE	95045	503
Colon Cancer	FRAG_Nfrag_LIPA_day_pla	0.880369051308324	[0.80;0.97]	0.00762278643080476	Minimal	FALSE	95050	503
Colon Cancer	FRAG_Nfrag_IN2MVPA_day_pla	0.867809858310272	[0.78;0.96]	0.0077096680743191	Minimal	FALSE	95050	503
Colon Cancer	FRAG_x0.5_dur_IN_day_wei_log	1.12283484307596	[1.03;1.22]	0.00820218425273297	Minimal	FALSE	95045	503
Colon Cancer	dur_day_total_MOD_min_wei	0.876378062872883	[0.79;0.97]	0.00839847016226876	Minimal	FALSE	95050	503
Colon Cancer	FRAG_TP_IN2MVPA_day	0.865898500216173	[0.78;0.96]	0.0084830471500878	Minimal	FALSE	95050	503
Colon Cancer	FRAG_Nfrag_LIPA_day_wei	0.881926648757647	[0.80;0.97]	0.00851689393340634	Minimal	FALSE	95050	503
Colon Cancer	dur_day_total_MOD_min_pla	0.877868760295962	[0.80;0.97]	0.00922381493123869	Minimal	FALSE	95050	503
Colon Cancer	FRAG_Nfrag_MVPA_day	0.881304505506938	[0.80;0.97]	0.00960858247516082	Minimal	FALSE	95050	503
Colon Cancer	FRAG_alpha_dur_IN_day_pla	0.882770972151847	[0.80;0.97]	0.0104769974188751	Minimal	FALSE	95045	503
Colon Cancer	dur_day_IN_unbt_min_wei	0.883038850519219	[0.80;0.97]	0.0104806002240967	Minimal	FALSE	95050	503
Colon Cancer	FRAG_Nfrag_IN2MVPA_day_wei	0.876011897278616	[0.79;0.97]	0.0125408813485507	Minimal	FALSE	95050	503
Colon Cancer	FRAG_mean_dur_IN_day_log	1.12099735321042	[1.02;1.23]	0.0127795386281241	Minimal	FALSE	95049	503
Colon Cancer	FRAG_Nfrag_IN2PA_day_pla	0.887150923393125	[0.81;0.98]	0.0131375881036444	Minimal	FALSE	95050	503
Colon Cancer	FRAG_Nfrag_IN_day_pla	0.887150923393125	[0.81;0.98]	0.0131375881036444	Minimal	FALSE	95050	503
Colon Cancer	FRAG_Nfrag_IN2PA_day	0.889598743453299	[0.81;0.98]	0.013407575337122	Minimal	FALSE	95050	503
Colon Cancer	FRAG_Nfrag_IN_day	0.889598743453299	[0.81;0.98]	0.013407575337122	Minimal	FALSE	95050	503
Colon Cancer	FRAG_Nfrag_PA2IN_day	0.890170328153561	[0.81;0.98]	0.0139413284873788	Minimal	FALSE	95050	503
Colon Cancer	FRAG_Nfrag_PA_day	0.890170328153561	[0.81;0.98]	0.0139413284873788	Minimal	FALSE	95050	503
Colon Cancer	FRAG_alpha_dur_IN_day	0.887332941631188	[0.81;0.98]	0.0139741480488839	Minimal	FALSE	95047	503
Colon Cancer	FRAG_Nfrag_PA2IN_day_pla	0.888749907147892	[0.81;0.98]	0.0145767207974272	Minimal	FALSE	95050	503
Colon Cancer	FRAG_Nfrag_PA_day_pla	0.888749907147892	[0.81;0.98]	0.0145767207974272	Minimal	FALSE	95050	503
Colon Cancer	FRAG_TP_IN2PA_day_pla	0.883720303124086	[0.80;0.98]	0.0146871559154642	Minimal	FALSE	95050	503
Colon Cancer	FRAG_alpha_dur_IN_day_wei	0.888116423319739	[0.81;0.98]	0.0147447496429568	Minimal	FALSE	95045	503
Colon Cancer	ABI	0.896743131465002	[0.82;0.98]	0.0156106232351481	Minimal	FALSE	95050	503
Colon Cancer	FRAG_Nfrag_MVPA_day_wei	0.889212699265234	[0.81;0.98]	0.0162456712241261	Minimal	FALSE	95050	503
Colon Cancer	FRAG_Gini_dur_PA_day	0.898591882466885	[0.82;0.98]	0.0169286508468651	Minimal	FALSE	95047	503
Colon Cancer	ACC_day_total_MOD_mg_wei	0.890191131209895	[0.81;0.98]	0.0170929034399893	Minimal	FALSE	95037	503
Colon Cancer	FRAG_Nfrag_MVPA_day_pla	0.890219943795834	[0.81;0.98]	0.0172736277490121	Minimal	FALSE	95050	503
Colon Cancer	FRAG_Nfrag_IN2PA_day_wei	0.893182423093831	[0.81;0.98]	0.019256891825093	Minimal	FALSE	95050	503
Colon Cancer	FRAG_Nfrag_IN_day_wei	0.893182423093831	[0.81;0.98]	0.019256891825093	Minimal	FALSE	95050	503
Colon Cancer	FRAG_TP_IN2PA_day_wei	0.888420225007864	[0.80;0.98]	0.0193207512073259	Minimal	FALSE	95050	503
Colon Cancer	ACC_day_total_MOD_mg_pla	0.893147869808898	[0.81;0.98]	0.0204668595165996	Minimal	FALSE	95037	503
Colon Cancer	FRAG_Nfrag_PA2IN_day_wei	0.895069281619339	[0.81;0.98]	0.0216232100695699	Minimal	FALSE	95050	503
Colon Cancer	FRAG_Nfrag_PA_day_wei	0.895069281619339	[0.81;0.98]	0.0216232100695699	Minimal	FALSE	95050	503
Colon Cancer	cosinorExt_minimum	1.1170194226663	[1.02;1.23]	0.0227269484964328	Minimal	FALSE	95050	503
Colon Cancer	dur_day_total_VIG_min_wei_sqrt	0.889250002565896	[0.80;0.98]	0.023581223154832	Minimal	FALSE	95050	503
Colon Cancer	FRAG_TP_IN2PA_day	0.892568457202537	[0.81;0.99]	0.0241348107269095	Minimal	FALSE	95050	503
Colon Cancer	FRAG_mean_dur_IN_day_pla_log	1.10801929767741	[1.01;1.21]	0.0248055766280553	Minimal	FALSE	95050	503
Colon Cancer	FRAG_TP_IN2LIPA_day_pla	0.896994031066648	[0.81;0.99]	0.0286471166575603	Minimal	FALSE	95050	503
Colon Cancer	dur_day_total_VIG_min_pla_sqrt	0.893063473876287	[0.81;0.99]	0.0286749026027789	Minimal	FALSE	95050	503
Colon Cancer	Nbouts_day_IN_bts_60_90_pla	1.10070556862214	[1.01;1.20]	0.0304745897006474	Minimal	FALSE	95050	503
Colon Cancer	mean_total_steps	0.903826473615078	[0.82;0.99]	0.0307822944717219	Minimal	FALSE	95050	503
Colon Cancer	Nbouts_day_IN_bts_60_90_wei	1.10021584107838	[1.01;1.20]	0.031370047272589	Minimal	FALSE	95050	503
Colon Cancer	FRAG_mean_dur_IN_day_wei_log	1.10310517439447	[1.01;1.21]	0.0318440242321403	Minimal	FALSE	95050	503
Colon Cancer	cosinorExt_beta_log	1.09837453185126	[1.01;1.20]	0.0319153780614851	Minimal	FALSE	95050	503
Colon Cancer	FRAG_mean_dur_MVPA_day_log	0.908262211625986	[0.83;0.99]	0.0323001655343175	Minimal	FALSE	95031	503
Colon Cancer	FRAG_NFragPM_IN_day	0.898246983199292	[0.81;0.99]	0.032948272273737	Minimal	FALSE	95049	503
Colon Cancer	Nbouts_day_MVPA_bts_5_10_wei	0.901999298601033	[0.82;0.99]	0.0350429162007051	Minimal	FALSE	95050	503
Colon Cancer	FRAG_W0.5_dur_IN_day_pla	1.10893392575236	[1.01;1.22]	0.0352545577417096	Minimal	FALSE	95045	503
Colon Cancer	FRAG_TP_IN2LIPA_day_wei	0.901121375648244	[0.82;0.99]	0.0358085142944111	Minimal	FALSE	95050	503
Colon Cancer	FRAG_mean_dur_MVPA_day_wei_log	0.910560517619674	[0.83;0.99]	0.037260498900732	Minimal	FALSE	95031	503
Colon Cancer	FRAG_CoV_dur_PA_day_pla	0.908536274844458	[0.83;0.99]	0.0375331874607161	Minimal	FALSE	95045	503
Colon Cancer	Nbouts_day_MVPA_bts_5_10_pla	0.903550115355227	[0.82;0.99]	0.0379611846833419	Minimal	FALSE	95050	503
Colon Cancer	dur_day_MVPA_bts_5_10_min_wei	0.904041472815982	[0.82;1.00]	0.0391824325408938	Minimal	FALSE	95050	503
Colon Cancer	FRAG_Nfrag_IN2LIPA_day	0.908446937836313	[0.83;1.00]	0.0394969881934417	Minimal	FALSE	95050	503
Colon Cancer	FRAG_W0.5_dur_IN_day_wei	1.10529868447692	[1.00;1.22]	0.0413234137676674	Minimal	FALSE	95045	503
Colon Cancer	FRAG_Nfrag_IN2LIPA_day_pla	0.908197038127863	[0.83;1.00]	0.0418576865105017	Minimal	FALSE	95050	503
Colon Cancer	FRAG_NFragPM_IN_day_pla	0.902635224196819	[0.82;1.00]	0.0419140820078296	Minimal	FALSE	95050	503
Colon Cancer	dur_day_IN_bts_60_90_min_pla	1.09369792096017	[1.00;1.19]	0.0437260002245229	Minimal	FALSE	95050	503
Colon Cancer	FRAG_Gini_dur_PA_day_pla	0.914246961826208	[0.84;1.00]	0.044318337459828	Minimal	FALSE	95045	503
Colon Cancer	dur_day_MVPA_bts_5_10_min_pla	0.906518019501542	[0.82;1.00]	0.044481286995819	Minimal	FALSE	95050	503
Colon Cancer	cosinor_mes	0.911733238646651	[0.83;1.00]	0.0448786088737384	Minimal	FALSE	95050	503
Colon Cancer	dur_day_IN_bts_60_90_min_wei	1.09294406691299	[1.00;1.19]	0.0454779199848061	Minimal	FALSE	95050	503
Colon Cancer	FRAG_TP_IN2LIPA_day	0.905979188916073	[0.82;1.00]	0.0458237492934979	Minimal	FALSE	95050	503
Colon Cancer	Nbouts_day_IN_bts_10_20_wei	0.911985388436881	[0.83;1.00]	0.0489339383612568	Minimal	FALSE	95050	503
Colon Cancer	FRAG_mean_dur_MVPA_day_pla_log	0.915644697284236	[0.84;1.00]	0.049997027849387	Minimal	FALSE	95031	503
Colon Cancer	FRAG_NFragPM_IN_day_wei	0.906216246609779	[0.82;1.00]	0.0501825353415315	Minimal	FALSE	95050	503
Colon Cancer	FRAG_Gini_dur_PA_day_wei	0.916585496573947	[0.84;1.00]	0.0507233405447332	Minimal	FALSE	95045	503
Colon Cancer	Nbouts_day_IN_bts_10_20_pla	0.913195348603872	[0.83;1.00]	0.0520942038470756	Minimal	FALSE	95050	503
Colon Cancer	FRAG_CoV_dur_IN_day_pla	0.916431527181384	[0.84;1.00]	0.0526885346853638	Minimal	FALSE	95045	503
Colon Cancer	FRAG_Nfrag_IN2LIPA_day_wei	0.912978057432032	[0.83;1.00]	0.0542828103273451	Minimal	FALSE	95050	503
Colon Cancer	ACC_day_MVPA_bts_1_5_mg_pla_log	0.913223559855238	[0.83;1.00]	0.0549500019310733	Minimal	FALSE	95028	503
Colon Cancer	FRAG_CoV_dur_PA_day	0.915565227791999	[0.84;1.00]	0.0574331099679393	Minimal	FALSE	95047	503
Colon Cancer	dur_day_IN_bts_10_20_min_wei	0.915860071735891	[0.84;1.00]	0.0587370516636445	Minimal	FALSE	95050	503
Colon Cancer	FRAG_CoV_dur_IN_day_wei	0.919058379746073	[0.84;1.00]	0.0609487784148702	Minimal	FALSE	95045	503
Colon Cancer	dur_day_IN_bts_10_20_min_pla	0.916818505982868	[0.84;1.00]	0.0616034862456757	Minimal	FALSE	95050	503
Colon Cancer	ACC_day_MVPA_bts_1_5_mg_wei_log	0.916056839304908	[0.84;1.00]	0.0634461584143615	Minimal	FALSE	95028	503
Colon Cancer	ACC_day_LIG_bts_10_mg_pla	0.921599832964403	[0.84;1.01]	0.0662378981654732	Minimal	FALSE	95024	503
Colon Cancer	FRAG_CoV_dur_IN_day	0.920627915311245	[0.84;1.01]	0.0670934561302284	Minimal	FALSE	95047	503
Colon Cancer	Nbouts_day_MVPA_bts_1_5_pla	0.917227817048348	[0.84;1.01]	0.0674930410500862	Minimal	FALSE	95050	503
Colon Cancer	dur_day_MVPA_bts_1_5_min_wei	0.91577053294516	[0.83;1.01]	0.0687600897480521	Minimal	FALSE	95050	503
Colon Cancer	RA	0.924680768109015	[0.85;1.01]	0.0695550921004165	Minimal	FALSE	95050	503
Colon Cancer	Nbouts_day_MVPA_bts_1_5_wei	0.918866715243487	[0.84;1.01]	0.0732645747400485	Minimal	FALSE	95050	503
Colon Cancer	FRAG_CoV_dur_PA_day_wei	0.921152701019913	[0.84;1.01]	0.0746290694463337	Minimal	FALSE	95045	503
Colon Cancer	morning_light	0.910481282484234	[0.82;1.01]	0.0757231500354348	Minimal	FALSE	94288	500
Colon Cancer	dur_day_MVPA_bts_1_5_min_pla	0.917777224691543	[0.83;1.01]	0.0758440698891914	Minimal	FALSE	95050	503
Colon Cancer	L5TIME_num	1.08690864946209	[0.99;1.19]	0.0766274982917147	Minimal	FALSE	95050	503
Colon Cancer	cosinor_amp	0.924173941444018	[0.84;1.01]	0.0877026503631648	Minimal	FALSE	95050	503
Colon Cancer	FRAG_SD_dur_IN_day_pla_log	1.08143222152223	[0.99;1.18]	0.0878563257182512	Minimal	FALSE	95045	503
Colon Cancer	SSP	0.924369951706999	[0.84;1.01]	0.0887426892887774	Minimal	FALSE	95050	503
Colon Cancer	ACC_day_LIG_bts_10_mg_wei	0.927433054428501	[0.85;1.01]	0.0907074623862279	Minimal	FALSE	95024	503
Colon Cancer	FRAG_mean_dur_LIPA_day_wei	1.07970662780588	[0.99;1.18]	0.092223366872469	Minimal	FALSE	95049	503
Colon Cancer	FRAG_mean_dur_LIPA_day_pla	1.07867733364281	[0.99;1.18]	0.0968264861982794	Minimal	FALSE	95049	503
Colon Cancer	FRAG_SD_dur_IN_day_wei_log	1.07718182832088	[0.98;1.18]	0.10504339933396	Minimal	FALSE	95045	503
Colon Cancer	dur_day_total_IN_min_wei	1.07610071283388	[0.98;1.18]	0.107734271281421	Minimal	FALSE	95050	503
Colon Cancer	dur_day_total_IN_min_pla	1.07595406064088	[0.98;1.18]	0.10854180319362	Minimal	FALSE	95050	503
Colon Cancer	ACC_day_MVPA_bts_10_mg_wei_log	0.920423175016729	[0.83;1.02]	0.108747484384984	Minimal	FALSE	91726	470
Colon Cancer	FRAG_SD_dur_PA_day_log	0.932757313103545	[0.85;1.02]	0.120951794239473	Minimal	FALSE	95047	503
Colon Cancer	Nbouts_day_IN_bts_90_wei	1.06886712125234	[0.98;1.16]	0.125290230716066	Minimal	FALSE	95050	503
Colon Cancer	number_sib_wakinghours_AD_T5A5_mn	1.06951707237722	[0.98;1.17]	0.127454790318541	Minimal	FALSE	95050	503
Colon Cancer	Nbouts_day_IN_bts_90_pla	1.06824779338078	[0.98;1.16]	0.128642488429518	Minimal	FALSE	95050	503
Colon Cancer	ACC_day_MVPA_bts_10_mg_pla_log	0.92740120124497	[0.84;1.03]	0.144263447287936	Minimal	FALSE	91726	470
Colon Cancer	FRAG_SD_dur_IN_day_log	1.06832498353475	[0.98;1.17]	0.15036025280758	Minimal	FALSE	95047	503
Colon Cancer	ACC_day_total_LIG_mg_pla	0.940274876469659	[0.86;1.02]	0.15625282202346	Minimal	FALSE	95050	503
Colon Cancer	ACC_day_total_LIG_mg_wei	0.94108822764444	[0.86;1.02]	0.162383724248099	Minimal	FALSE	95050	503
Colon Cancer	FRAG_mean_dur_LIPA_day	1.0643715168384	[0.97;1.16]	0.174346475822543	Minimal	FALSE	95049	503
Colon Cancer	FRAG_TP_IN2PA_spt_sqrt	1.06054073486638	[0.97;1.16]	0.18968921330531	Minimal	FALSE	95050	503
Colon Cancer	FRAG_SD_dur_PA_day_wei_log	0.943001265474092	[0.86;1.03]	0.190960387995384	Minimal	FALSE	95045	503
Colon Cancer	evening_light	0.930560128259911	[0.83;1.04]	0.19409575738641	Minimal	FALSE	94288	500
Colon Cancer	ACC_day_LIG_bts_5_10_mg_pla	0.94627442508065	[0.87;1.03]	0.20607286114196	Minimal	FALSE	95045	503
Colon Cancer	dur_day_total_LIG_min_pla	0.944389174453536	[0.86;1.03]	0.216730296931661	Minimal	FALSE	95050	503
Colon Cancer	FRAG_SD_dur_PA_day_pla_log	0.946190834642095	[0.87;1.03]	0.217750579422718	Minimal	FALSE	95045	503
Colon Cancer	ACC_day_LIG_bts_5_10_mg_wei	0.947849917329924	[0.87;1.03]	0.220470081529877	Minimal	FALSE	95045	503
Colon Cancer	total_daily_light	0.936880166151641	[0.84;1.04]	0.220735950574611	Minimal	FALSE	94288	500
Colon Cancer	dur_day_IN_bts_90_min_pla	1.05387059376161	[0.97;1.15]	0.220953053485978	Minimal	FALSE	95050	503
Colon Cancer	FRAG_W0.5_dur_PA_day	0.947832900879691	[0.87;1.03]	0.220980226061812	Minimal	FALSE	95047	503
Colon Cancer	FRAG_W0.5_dur_IN_day	1.0611249700442	[0.96;1.17]	0.222231434936194	Minimal	FALSE	95047	503
Colon Cancer	dur_day_IN_bts_90_min_wei	1.05237339128047	[0.97;1.14]	0.234079167533526	Minimal	FALSE	95050	503
Colon Cancer	ACC_day_LIG_bts_1_5_mg_wei	0.950178865814357	[0.87;1.03]	0.238830179865825	Minimal	FALSE	95049	503
Colon Cancer	Nbouts_day_LIG_bts_5_10_wei	0.947633322548842	[0.87;1.04]	0.245277529362528	Minimal	FALSE	95050	503
Colon Cancer	ACC_day_IN_bts_60_90_mg_wei	0.947418925855126	[0.86;1.04]	0.245741941111595	Minimal	FALSE	94690	502
Colon Cancer	dur_day_total_LIG_min_wei	0.947717025481879	[0.87;1.04]	0.246076673964258	Minimal	FALSE	95050	503
Colon Cancer	mean_peak_30min_cadence	0.949153207762866	[0.87;1.04]	0.247801447397066	Minimal	FALSE	95050	503
Colon Cancer	FRAG_Nfrag_PA_spt	1.04996615573323	[0.97;1.14]	0.249283723770447	Minimal	FALSE	95050	503
Colon Cancer	FRAG_Nfrag_IN_spt	1.04996543938028	[0.97;1.14]	0.249288088266891	Minimal	FALSE	95050	503
Colon Cancer	L10VALUE_log	0.949503561131511	[0.87;1.04]	0.254223447965831	Minimal	FALSE	95050	503
Colon Cancer	ACC_day_IN_bts_90_mg_pla	1.05327902033557	[0.96;1.15]	0.260050666965283	Minimal	FALSE	92961	497
Colon Cancer	ACC_day_IN_bts_10_20_mg_wei	1.05088394064904	[0.96;1.15]	0.261202012151214	Minimal	FALSE	95043	503
Colon Cancer	Nbouts_day_IN_bts_30_60_pla	1.05143121506033	[0.96;1.15]	0.264642386877051	Minimal	FALSE	95050	503
Colon Cancer	cosinorExt_alpha	1.04815331914662	[0.96;1.14]	0.269303745838294	Minimal	FALSE	95050	503
Colon Cancer	Nbouts_day_IN_bts_30_60_wei	1.05041020236368	[0.96;1.15]	0.273865179289635	Minimal	FALSE	95050	503
Colon Cancer	ACC_day_LIG_bts_1_5_mg_pla	0.953798723556678	[0.88;1.04]	0.275814008353518	Minimal	FALSE	95049	503
Colon Cancer	Nbouts_day_LIG_bts_5_10_pla	0.951214977370111	[0.87;1.04]	0.279520620101044	Minimal	FALSE	95050	503
Colon Cancer	FRAG_NFragPM_PA_day	1.04931123876759	[0.96;1.14]	0.279643602513574	Minimal	FALSE	95049	503
Colon Cancer	FRAG_TP_PA2IN_day	1.04860648416071	[0.96;1.14]	0.286485751820931	Minimal	FALSE	95050	503
Colon Cancer	FRAG_Gini_dur_IN_day	0.954420343234975	[0.88;1.04]	0.289218726886497	Minimal	FALSE	95047	503
Colon Cancer	FRAG_Gini_dur_IN_day_wei	0.954826237537209	[0.88;1.04]	0.29252170202888	Minimal	FALSE	95045	503
Colon Cancer	dur_day_IN_bts_30_60_min_pla	1.04786714990549	[0.96;1.14]	0.297668634489718	Minimal	FALSE	95050	503
Colon Cancer	ACC_day_IN_bts_90_mg_wei	1.04916800674511	[0.96;1.15]	0.298622995588909	Minimal	FALSE	92961	497
Colon Cancer	dur_day_IN_bts_30_60_min_wei	1.04768130016792	[0.96;1.14]	0.299415759950777	Minimal	FALSE	95050	503
Colon Cancer	ACC_day_IN_bts_60_90_mg_pla	0.953102933970625	[0.87;1.04]	0.300935046601396	Minimal	FALSE	94690	502
Colon Cancer	number_sib_sleepperiod_AD_T5A5_mn	0.953963357367568	[0.87;1.04]	0.308005754133949	Minimal	FALSE	95050	503
Colon Cancer	number_of_awakenings_AD_T5A5_mn	0.953963357367569	[0.87;1.04]	0.308005754133959	Minimal	FALSE	95050	503
Colon Cancer	FRAG_Gini_dur_IN_day_pla	0.956623751086179	[0.88;1.04]	0.312777519244376	Minimal	FALSE	95045	503
Colon Cancer	L10TIME_num	1.04570826446784	[0.96;1.14]	0.319723488003629	Minimal	FALSE	95050	503
Colon Cancer	ACC_day_IN_bts_10_20_mg_pla	1.04490907446773	[0.96;1.14]	0.320077483991916	Minimal	FALSE	95043	503
Colon Cancer	FRAG_mean_dur_PA_day_log	0.957732754786048	[0.88;1.05]	0.34281025050794	Minimal	FALSE	95049	503
Colon Cancer	ACC_day_total_IN_mg_pla	0.957259950391183	[0.87;1.05]	0.346329806435815	Minimal	FALSE	95050	503
Colon Cancer	dur_day_LIG_bts_5_10_min_wei	0.958035768721152	[0.88;1.05]	0.353508189867566	Minimal	FALSE	95050	503
Colon Cancer	ACC_day_total_IN_mg_wei	0.959652082597568	[0.88;1.05]	0.374325715553801	Minimal	FALSE	95050	503
Colon Cancer	cosinor_acrophase	1.04292353399666	[0.95;1.14]	0.37551583324808	Minimal	FALSE	95050	503
Colon Cancer	ACC_day_IN_bts_30_60_mg_pla	0.961431893122164	[0.88;1.05]	0.386380006435814	Minimal	FALSE	95035	503
Colon Cancer	dur_day_LIG_bts_5_10_min_pla	0.961241046897554	[0.88;1.05]	0.391867573248822	Minimal	FALSE	95050	503
Colon Cancer	FRAG_Nfrag_sleep_spt	0.963388310548715	[0.88;1.05]	0.409861917584475	Minimal	FALSE	95050	503
Colon Cancer	FRAG_Nfrag_wake_spt	0.963492013581526	[0.88;1.05]	0.411198736870432	Minimal	FALSE	95050	503
Colon Cancer	M10TIME_num	1.03930912519096	[0.95;1.14]	0.423984752316749	Minimal	FALSE	95050	503
Colon Cancer	mean_mvpa_steps_sqrt	0.965777188905103	[0.88;1.06]	0.443397878219429	Minimal	FALSE	95050	503
Colon Cancer	cosinor_R2	0.965824427802259	[0.88;1.06]	0.452189216168258	Minimal	FALSE	95050	503
Colon Cancer	afternoon_light	0.961159294716479	[0.87;1.07]	0.453394117416949	Minimal	FALSE	94288	500
Colon Cancer	ACC_day_IN_bts_30_60_mg_wei	0.967861933328703	[0.89;1.06]	0.471141115703783	Minimal	FALSE	95035	503
Colon Cancer	FRAG_NFragPM_PA_day_wei	1.03189720779357	[0.95;1.13]	0.482252754407176	Minimal	FALSE	95050	503
Colon Cancer	FRAG_TP_PA2IN_day_wei	1.03108197535851	[0.94;1.13]	0.493360395907356	Minimal	FALSE	95050	503
Colon Cancer	FRAG_mean_dur_PA_day_wei_log	0.972112527264201	[0.89;1.06]	0.53315956110155	Minimal	FALSE	95050	503
Colon Cancer	FRAG_TP_wake2sleep_spt	0.973207080734421	[0.89;1.06]	0.549594923211331	Minimal	FALSE	95050	503
Colon Cancer	FRAG_NFragPM_PA_day_pla	1.02703218505935	[0.94;1.12]	0.551014903252146	Minimal	FALSE	95050	503
Colon Cancer	FRAG_TP_PA2IN_day_pla	1.0262088924589	[0.94;1.12]	0.563078840998074	Minimal	FALSE	95050	503
Colon Cancer	M5TIME_num	0.972285046535203	[0.88;1.07]	0.56446525512749	Minimal	FALSE	95050	503
Colon Cancer	ACC_day_IN_bts_20_30_mg_wei	1.02576017434054	[0.94;1.12]	0.567962670318981	Minimal	FALSE	95024	503
Colon Cancer	Nbouts_day_IN_bts_20_30_pla	0.975131699828765	[0.89;1.07]	0.577899645986017	Minimal	FALSE	95050	503
Colon Cancer	Nbouts_day_IN_bts_20_30_wei	0.977722178474396	[0.89;1.07]	0.618668306445661	Minimal	FALSE	95050	503
Colon Cancer	FRAG_mean_dur_PA_day_pla_log	0.977711835662443	[0.89;1.07]	0.619168087535418	Minimal	FALSE	95050	503
Colon Cancer	nighttime_light_log	0.977560945854988	[0.89;1.07]	0.636765224641956	Minimal	FALSE	94288	500
Colon Cancer	dur_day_IN_bts_20_30_min_pla	0.981135264780686	[0.90;1.07]	0.673047698549634	Minimal	FALSE	95050	503
Colon Cancer	FRAG_x0.5_dur_PA_day_pla_log	1.01927336355137	[0.93;1.11]	0.673726111145253	Minimal	FALSE	95045	503
Colon Cancer	night_light_log	1.01803829318633	[0.93;1.11]	0.689535341512473	Minimal	FALSE	94288	500
Colon Cancer	ACC_day_IN_bts_20_30_mg_pla	1.01701805501641	[0.93;1.11]	0.705002353906976	Minimal	FALSE	95024	503
Colon Cancer	FRAG_alpha_dur_PA_day_pla	0.983233463075676	[0.90;1.08]	0.712149966414859	Minimal	FALSE	95045	503
Colon Cancer	dur_day_IN_bts_20_30_min_wei	0.98361521924639606	[0.90;1.07]	0.714348636099319	Minimal	FALSE	95050	503
Colon Cancer	L5VALUE_log	0.9835265938899	[0.90;1.08]	0.716181500340163	Minimal	FALSE	95050	503
Colon Cancer	FRAG_W0.5_dur_PA_day_wei	0.984231283962385	[0.90;1.08]	0.724388579971676	Minimal	FALSE	95045	503
Colon Cancer	sleep_efficiency_after_onset_pla	0.984731873724391	[0.90;1.08]	0.731743649017169	Minimal	FALSE	95050	503
Colon Cancer	Nbouts_day_LIG_bts_10_pla	0.987360145333289	[0.90;1.08]	0.784111282649031	Minimal	FALSE	95050	503
Colon Cancer	dur_day_LIG_bts_10_min_pla	0.988217337285255	[0.90;1.08]	0.798222600136567	Minimal	FALSE	95050	503
Colon Cancer	FRAG_W0.5_dur_PA_day_pla	0.988893299094507	[0.91;1.08]	0.804760384024287	Minimal	FALSE	95045	503
Colon Cancer	Nbouts_day_LIG_bts_10_wei	0.989776041914408	[0.90;1.08]	0.824632213074708	Minimal	FALSE	95050	503
Colon Cancer	FRAG_x0.5_dur_PA_day_wei_log	1.00856262555254	[0.92;1.10]	0.85111442597554	Minimal	FALSE	95045	503
Colon Cancer	WASO_AD_T5A5_mn	1.00772932818449	[0.92;1.10]	0.862187711792208	Minimal	FALSE	95050	503
Colon Cancer	FRAG_alpha_dur_PA_day_wei	0.99230355751462	[0.91;1.09]	0.865787701922131	Minimal	FALSE	95045	503
Colon Cancer	FRAG_TP_PA2IN_spt	0.992735398313988	[0.91;1.09]	0.872400888458288	Minimal	FALSE	95050	503
Colon Cancer	FRAG_TP_sleep2wake_spt	0.993563114704679	[0.91;1.08]	0.885466314032614	Minimal	FALSE	95050	503
Colon Cancer	dur_day_LIG_bts_10_min_wei	0.993537655935014	[0.91;1.09]	0.888462275439272	Minimal	FALSE	95050	503
Colon Cancer	FRAG_alpha_dur_PA_day	1.00536093775718	[0.92;1.10]	0.906958723769488	Minimal	FALSE	95047	503
Colon Cancer	IS	0.996423037502024	[0.91;1.09]	0.938675719182762	Minimal	FALSE	95050	503
Colon Cancer	ACC_day_IN_unbt_mg_pla	0.996622585130748	[0.91;1.09]	0.939787438840712	Minimal	FALSE	95045	503
Colon Cancer	ACC_day_total_VIG_mg_wei_log	1.00398657112089	[0.89;1.13]	0.946362783354363	Minimal	FALSE	68757	314
Colon Cancer	SptDuration_AD_T5A5_mn	1.00205759058456	[0.92;1.09]	0.962981934810824	Minimal	FALSE	95050	503
Colon Cancer	SleepDurationInSpt_AD_T5A5_mn	0.99806622755822	[0.92;1.09]	0.965169583944238	Minimal	FALSE	95050	503
Colon Cancer	ACC_day_total_VIG_mg_pla_log	0.997749104046487	[0.89;1.12]	0.969714069914272	Minimal	FALSE	68757	314
Colon Cancer	FRAG_x0.5_dur_PA_day_log	0.998593570474604	[0.91;1.09]	0.975379552485936	Minimal	FALSE	95047	503
Colon Cancer	SleepRegularityIndex2	0.999732769752048	[0.92;1.09]	0.99525494616324806	Minimal	FALSE	94936	503
Colon Cancer	ACC_day_IN_unbt_mg_wei	1.00004678119781	[0.92;1.09]	0.999167212818368	Minimal	FALSE	95045	503
