## Supplementary Table 3. Full primary-model results for rectal cancer for "Accelerometer-derived circadian rhythm and colorectal cancer risk in UK Biobank: a prospective cohort study"

Outcome	Exposure	HazardRatio	95% CI	P-value	model_tier	adjusted_for_total_accel	n_model	n_events
Rectal Cancer	SSP	1.13826694438983	[1.01;1.28]	0.0341531519286511	Minimal	FALSE	95050	269
Rectal Cancer	ACC_day_MVPA_bts_5_10_mg_wei_log	0.8924634810419	[0.79;1.01]	0.0776003966707161	Minimal	FALSE	94549	269
Rectal Cancer	Nbouts_day_LIG_bts_10_wei	1.11389400873478	[0.99;1.26]	0.0778457854973996	Minimal	FALSE	95050	269
Rectal Cancer	ACC_day_MVPA_bts_5_10_mg_pla_log	0.893107550783191	[0.79;1.01]	0.0795548047151191	Minimal	FALSE	94549	269
Rectal Cancer	phi	1.11341223815734	[0.99;1.26]	0.0847210846581164	Minimal	FALSE	95050	269
Rectal Cancer	IV	0.90038907044273	[0.80;1.02]	0.0918942330481259	Minimal	FALSE	95050	269
Rectal Cancer	Nbouts_day_LIG_bts_10_pla	1.10139522261226	[0.98;1.24]	0.11607232340339	Minimal	FALSE	95050	269
Rectal Cancer	dur_day_IN_unbt_min_wei	1.09965161448527	[0.97;1.24]	0.131819600402117	Minimal	FALSE	95050	269
Rectal Cancer	ACC_day_IN_bts_20_30_mg_wei	1.08938149913971	[0.97;1.23]	0.157840391055007	Minimal	FALSE	95024	269
Rectal Cancer	afternoon_light	1.09891109354075	[0.96;1.26]	0.16681967789029	Minimal	FALSE	94288	268
Rectal Cancer	total_daily_light	1.09719363831814	[0.96;1.25]	0.171050503240669	Minimal	FALSE	94288	268
Rectal Cancer	cosinor_acrophase	0.916588499149247	[0.81;1.04]	0.183156044292333	Minimal	FALSE	95050	269
Rectal Cancer	FRAG_TP_PA2IN_spt	0.923072478728088	[0.82;1.04]	0.190170238445465	Minimal	FALSE	95050	269
Rectal Cancer	ACC_day_IN_bts_20_30_mg_pla	1.08122315330497	[0.96;1.22]	0.198011630822213	Minimal	FALSE	95024	269
Rectal Cancer	dur_day_IN_unbt_min_pla	1.08064581578641	[0.95;1.22]	0.220088391514233	Minimal	FALSE	95050	269
Rectal Cancer	dur_day_IN_bts_30_60_min_wei	0.926930508033689	[0.82;1.05]	0.22057196182079	Minimal	FALSE	95050	269
Rectal Cancer	evening_light	1.08734153618381	[0.95;1.25]	0.228623675855563	Minimal	FALSE	94288	268
Rectal Cancer	dur_day_LIG_bts_10_min_wei	1.07477897839158	[0.95;1.21]	0.241444138669959	Minimal	FALSE	95050	269
Rectal Cancer	Nbouts_day_IN_bts_20_30_wei	1.07306511496669	[0.95;1.21]	0.244817245475547	Minimal	FALSE	95050	269
Rectal Cancer	Nbouts_day_IN_bts_30_60_wei	0.931606845833634	[0.83;1.05]	0.252755831147727	Minimal	FALSE	95050	269
Rectal Cancer	FRAG_TP_IN2LIPA_day_wei	1.07455950424545	[0.95;1.22]	0.253951627146188	Minimal	FALSE	95050	269
Rectal Cancer	dur_day_IN_bts_30_60_min_pla	0.932437062397697	[0.83;1.05]	0.258289363500697	Minimal	FALSE	95050	269
Rectal Cancer	morning_light	1.0751053733621	[0.94;1.22]	0.273497460197518	Minimal	FALSE	94288	268
Rectal Cancer	IS	1.07168647672781	[0.95;1.21]	0.274078013154347	Minimal	FALSE	95050	269
Rectal Cancer	dur_day_total_LIG_min_wei	1.06949890449799	[0.95;1.21]	0.278615449907228	Minimal	FALSE	95050	269
Rectal Cancer	dur_day_LIG_bts_5_10_min_wei	1.06932679544111	[0.95;1.21]	0.281419135515243	Minimal	FALSE	95050	269
Rectal Cancer	M10TIME_num	0.930830304315325	[0.82;1.06]	0.281519188101157	Minimal	FALSE	95050	269
Rectal Cancer	L5TIME_num	0.931946300274345	[0.82;1.06]	0.282611521484367	Minimal	FALSE	95050	269
Rectal Cancer	dur_day_LIG_bts_10_min_pla	1.06846539421844	[0.95;1.21]	0.283701881749279	Minimal	FALSE	95050	269
Rectal Cancer	ACC_day_IN_bts_90_mg_pla	0.931723243545299	[0.82;1.06]	0.286230925929471	Minimal	FALSE	92961	263
Rectal Cancer	FRAG_Nfrag_IN2LIPA_day_wei	1.06825106359835	[0.95;1.21]	0.290913078075701	Minimal	FALSE	95050	269
Rectal Cancer	Nbouts_day_IN_bts_30_60_pla	0.937893577102759	[0.83;1.06]	0.300163472631008	Minimal	FALSE	95050	269
Rectal Cancer	night_light_log	1.06509324234042	[0.94;1.20]	0.303065894065425	Minimal	FALSE	94288	268
Rectal Cancer	cosinorExt_minimum	0.942129508073774	[0.84;1.06]	0.312870307789761	Minimal	FALSE	95050	269
Rectal Cancer	cosinorExt_amp	1.06023050232162	[0.95;1.19]	0.315248630009472	Minimal	FALSE	95050	269
Rectal Cancer	Nbouts_day_LIG_bts_5_10_wei	1.06417896249708	[0.94;1.20]	0.317405095601803	Minimal	FALSE	95050	269
Rectal Cancer	dur_day_IN_bts_10_20_min_pla	0.939411267206814	[0.83;1.06]	0.319949571031111	Minimal	FALSE	95050	269
Rectal Cancer	Nbouts_day_IN_bts_10_20_pla	0.939492248283395	[0.83;1.06]	0.322807627328063	Minimal	FALSE	95050	269
Rectal Cancer	dur_day_LIG_bts_5_10_min_pla	1.06308560698708	[0.94;1.20]	0.325708244102218	Minimal	FALSE	95050	269
Rectal Cancer	dur_day_MVPA_bts_5_10_min_wei	1.06329148335594	[0.94;1.20]	0.331656862950557	Minimal	FALSE	95050	269
Rectal Cancer	FRAG_NFragPM_IN_day_wei	1.06328256069289	[0.94;1.21]	0.337736856994692	Minimal	FALSE	95050	269
Rectal Cancer	FRAG_TP_IN2PA_day_wei	1.06188200596283	[0.94;1.20]	0.348623716195973	Minimal	FALSE	95050	269
Rectal Cancer	FRAG_TP_IN2LIPA_day_pla	1.06081992222937	[0.94;1.20]	0.351370628055116	Minimal	FALSE	95050	269
Rectal Cancer	ACC_day_LIG_bts_10_mg_wei	0.944912650222698	[0.84;1.06]	0.352540142693208	Minimal	FALSE	95024	269
Rectal Cancer	dur_day_total_LIG_min_pla	1.05887900875618	[0.94;1.20]	0.357340833161336	Minimal	FALSE	95050	269
Rectal Cancer	FRAG_TP_IN2LIPA_day	1.05968324439526	[0.94;1.20]	0.360270364391431	Minimal	FALSE	95050	269
Rectal Cancer	FRAG_Gini_dur_IN_day	1.05649968557287	[0.94;1.19]	0.363145211608808	Minimal	FALSE	95047	269
Rectal Cancer	Nbouts_day_MVPA_bts_5_10_wei	1.05923384279444	[0.94;1.20]	0.363606894318313	Minimal	FALSE	95050	269
Rectal Cancer	Nbouts_day_IN_bts_20_30_pla	1.0559903575769	[0.94;1.19]	0.370058906045863	Minimal	FALSE	95050	269
Rectal Cancer	dur_day_IN_bts_10_20_min_wei	0.945371465744436	[0.84;1.07]	0.37108644034614	Minimal	FALSE	95050	269
Rectal Cancer	ACC_day_LIG_bts_10_mg_pla	0.947117237568208	[0.84;1.07]	0.372463968073352	Minimal	FALSE	95024	269
Rectal Cancer	Nbouts_day_LIG_bts_5_10_pla	1.05696219215587	[0.94;1.19]	0.373451836355608	Minimal	FALSE	95050	269
Rectal Cancer	FRAG_x0.5_dur_IN_day_log	0.945308200189159	[0.84;1.07]	0.374113831947534	Minimal	FALSE	95047	269
Rectal Cancer	Nbouts_day_IN_bts_10_20_wei	0.946402060614829	[0.84;1.07]	0.382481097579423	Minimal	FALSE	95050	269
Rectal Cancer	FRAG_Nfrag_LIPA_day_wei	1.05717729169654	[0.93;1.20]	0.386731537725501	Minimal	FALSE	95050	269
Rectal Cancer	dur_day_IN_bts_20_30_min_wei	1.0539434830133	[0.94;1.19]	0.386819163188808	Minimal	FALSE	95050	269
Rectal Cancer	FRAG_Nfrag_IN2LIPA_day	1.05528063764655	[0.93;1.19]	0.389901173871211	Minimal	FALSE	95050	269
Rectal Cancer	dur_day_MVPA_bts_5_10_min_pla	1.05522152045561	[0.93;1.19]	0.396538722351843	Minimal	FALSE	95050	269
Rectal Cancer	ACC_day_IN_bts_90_mg_wei	0.945955626397765	[0.83;1.08]	0.400011006571844	Minimal	FALSE	92961	263
Rectal Cancer	FRAG_Nfrag_PA2IN_day_wei	1.05493821261156	[0.93;1.20]	0.402253419565177	Minimal	FALSE	95050	269
Rectal Cancer	FRAG_Nfrag_PA_day_wei	1.05493821261156	[0.93;1.20]	0.402253419565177	Minimal	FALSE	95050	269
Rectal Cancer	FRAG_alpha_dur_PA_day_pla	0.948611717527178	[0.84;1.07]	0.40387815279087	Minimal	FALSE	95045	269
Rectal Cancer	FRAG_Nfrag_IN2PA_day_wei	1.05465657034096	[0.93;1.20]	0.4045846841384	Minimal	FALSE	95050	269
Rectal Cancer	FRAG_Nfrag_IN_day_wei	1.05465657034096	[0.93;1.20]	0.4045846841384	Minimal	FALSE	95050	269
Rectal Cancer	FRAG_W0.5_dur_PA_day	1.05405092281781	[0.93;1.19]	0.40496140833182	Minimal	FALSE	95047	269
Rectal Cancer	FRAG_alpha_dur_PA_day_wei	0.948896521049869	[0.84;1.07]	0.406716845369631	Minimal	FALSE	95045	269
Rectal Cancer	ABI	1.0532709953981	[0.93;1.19]	0.41163490459496	Minimal	FALSE	95050	269
Rectal Cancer	FRAG_alpha_dur_IN_day	1.05266923694099	[0.93;1.19]	0.418221252132366	Minimal	FALSE	95047	269
Rectal Cancer	Nbouts_day_MVPA_bts_5_10_pla	1.05215771934442	[0.93;1.19]	0.423361085531784	Minimal	FALSE	95050	269
Rectal Cancer	FRAG_alpha_dur_IN_day_wei	1.05174951316162	[0.93;1.19]	0.425782841336361	Minimal	FALSE	95045	269
Rectal Cancer	FRAG_Nfrag_IN2LIPA_day_pla	1.05018190539123	[0.93;1.19]	0.434575187247068	Minimal	FALSE	95050	269
Rectal Cancer	FRAG_NFragPM_IN_day_pla	1.05002396071786	[0.93;1.19]	0.448095063039502	Minimal	FALSE	95050	269
Rectal Cancer	FRAG_TP_IN2PA_day	1.04912519203559	[0.92;1.19]	0.456098144408264	Minimal	FALSE	95050	269
Rectal Cancer	FRAG_mean_dur_LIPA_day_pla	1.0488222609157	[0.92;1.19]	0.458238495127275	Minimal	FALSE	95049	269
Rectal Cancer	FRAG_TP_IN2PA_day_pla	1.04836274801338	[0.92;1.19]	0.463301314413455	Minimal	FALSE	95050	269
Rectal Cancer	FRAG_mean_dur_LIPA_day_wei	1.04751648126469	[0.92;1.19]	0.47000020177644	Minimal	FALSE	95049	269
Rectal Cancer	ACC_day_total_MOD_mg_wei	0.954523788569151	[0.84;1.08]	0.471888432117856	Minimal	FALSE	95037	269
Rectal Cancer	FRAG_TP_PA2IN_day_pla	0.957225579173084	[0.85;1.08]	0.483555963111563	Minimal	FALSE	95050	269
Rectal Cancer	FRAG_mean_dur_LIPA_day	1.04606468518661	[0.92;1.19]	0.484090580523967	Minimal	FALSE	95049	269
Rectal Cancer	FRAG_NFragPM_PA_day_pla	0.957401892696325	[0.85;1.08]	0.485367379709041	Minimal	FALSE	95050	269
Rectal Cancer	FRAG_Nfrag_LIPA_day	1.04509036893976	[0.92;1.18]	0.490155070606382	Minimal	FALSE	95050	269
Rectal Cancer	ACC_day_total_MOD_mg_pla	0.956434450056103	[0.84;1.09]	0.491182688595708	Minimal	FALSE	95037	269
Rectal Cancer	sleep_efficiency_after_onset_pla	1.0438562870142	[0.92;1.18]	0.493402253225241	Minimal	FALSE	95050	269
Rectal Cancer	FRAG_Nfrag_IN2PA_day	1.04428533013629	[0.92;1.18]	0.495168179139522	Minimal	FALSE	95050	269
Rectal Cancer	FRAG_Nfrag_IN_day	1.04428533013629	[0.92;1.18]	0.495168179139522	Minimal	FALSE	95050	269
Rectal Cancer	FRAG_TP_PA2IN_day_wei	0.958408636136715	[0.85;1.08]	0.49600809773594	Minimal	FALSE	95050	269
Rectal Cancer	FRAG_NFragPM_PA_day_wei	0.958718468216876	[0.85;1.08]	0.49923527461736	Minimal	FALSE	95050	269
Rectal Cancer	FRAG_Nfrag_PA2IN_day	1.04372246128517	[0.92;1.18]	0.500597241361157	Minimal	FALSE	95050	269
Rectal Cancer	FRAG_Nfrag_PA_day	1.04372246128517	[0.92;1.18]	0.500597241361157	Minimal	FALSE	95050	269
Rectal Cancer	ACC_day_total_VIG_mg_wei_log	0.950815060830697	[0.82;1.10]	0.505043012994503	Minimal	FALSE	68757	198
Rectal Cancer	FRAG_Nfrag_LIPA_day_pla	1.04327622531472	[0.92;1.18]	0.510020073528808	Minimal	FALSE	95050	269
Rectal Cancer	L10TIME_num	0.961354255856285	[0.85;1.08]	0.520422104272567	Minimal	FALSE	95050	269
Rectal Cancer	FRAG_alpha_dur_IN_day_pla	1.04158895476301	[0.92;1.18]	0.52121814962336	Minimal	FALSE	95045	269
Rectal Cancer	FRAG_NFragPM_IN_day	1.04218958564795	[0.92;1.18]	0.521413817066782	Minimal	FALSE	95049	269
Rectal Cancer	FRAG_CoV_dur_IN_day	1.03996664813191	[0.92;1.17]	0.521777513239931	Minimal	FALSE	95047	269
Rectal Cancer	dur_day_IN_bts_20_30_min_pla	1.03959507066911	[0.92;1.17]	0.523277780515144	Minimal	FALSE	95050	269
Rectal Cancer	FRAG_mean_dur_IN_day_wei_log	0.960602734577888	[0.85;1.09]	0.526509980719642	Minimal	FALSE	95050	269
Rectal Cancer	FRAG_W0.5_dur_IN_day	0.960725803916025	[0.85;1.09]	0.527491140479048	Minimal	FALSE	95047	269
Rectal Cancer	L10VALUE_log	0.961609630675795	[0.85;1.09]	0.529027558909869	Minimal	FALSE	95050	269
Rectal Cancer	nighttime_light_log	1.04138743598432	[0.92;1.18]	0.530350772426105	Minimal	FALSE	94288	268
Rectal Cancer	Nbouts_day_IN_bts_90_wei	0.96169728479779	[0.85;1.09]	0.531357609052135	Minimal	FALSE	95050	269
Rectal Cancer	FRAG_mean_dur_IN_day_log	0.961171150586714	[0.85;1.09]	0.533536716402093	Minimal	FALSE	95049	269
Rectal Cancer	FRAG_x0.5_dur_PA_day_pla_log	1.03880549580881	[0.92;1.17]	0.540062029042789	Minimal	FALSE	95045	269
Rectal Cancer	FRAG_TP_wake2sleep_spt	1.0383198194575	[0.92;1.17]	0.545415477711588	Minimal	FALSE	95050	269
Rectal Cancer	FRAG_x0.5_dur_PA_day_wei_log	1.03826055762761	[0.92;1.17]	0.545725557703688	Minimal	FALSE	95045	269
Rectal Cancer	FRAG_mean_dur_PA_day_pla_log	1.0372916262294	[0.92;1.17]	0.551307447290193	Minimal	FALSE	95050	269
Rectal Cancer	FRAG_alpha_dur_PA_day	0.963181991555148	[0.85;1.09]	0.552374573842956	Minimal	FALSE	95047	269
Rectal Cancer	cosinorExt_beta_log	0.964250505055163	[0.86;1.09]	0.552618755520933	Minimal	FALSE	95050	269
Rectal Cancer	FRAG_x0.5_dur_IN_day_wei_log	0.963882663612503	[0.85;1.09]	0.558145144114469	Minimal	FALSE	95045	269
Rectal Cancer	ACC_day_total_IN_mg_wei	1.03744562226225	[0.92;1.17]	0.558417390439996	Minimal	FALSE	95050	269
Rectal Cancer	M5VALUE_log	1.0369215766275	[0.92;1.17]	0.562005173942217	Minimal	FALSE	95050	269
Rectal Cancer	FRAG_Nfrag_PA2IN_day_pla	1.03721784963241	[0.91;1.18]	0.56791805175765	Minimal	FALSE	95050	269
Rectal Cancer	FRAG_Nfrag_PA_day_pla	1.03721784963241	[0.91;1.18]	0.56791805175765	Minimal	FALSE	95050	269
Rectal Cancer	FRAG_SD_dur_IN_day_wei_log	0.964783260281981	[0.85;1.09]	0.570860119732621	Minimal	FALSE	95045	269
Rectal Cancer	FRAG_Nfrag_IN2PA_day_pla	1.03666165135644	[0.91;1.18]	0.573611774908899	Minimal	FALSE	95050	269
Rectal Cancer	FRAG_Nfrag_IN_day_pla	1.03666165135644	[0.91;1.18]	0.573611774908899	Minimal	FALSE	95050	269
Rectal Cancer	FRAG_mean_dur_PA_day_wei_log	1.03440560195125	[0.92;1.17]	0.582151716242929	Minimal	FALSE	95050	269
Rectal Cancer	FRAG_Nfrag_IN2MVPA_day_pla	0.96289173677371	[0.84;1.10]	0.584645579225722	Minimal	FALSE	95050	269
Rectal Cancer	FRAG_SD_dur_PA_day_pla_log	1.03224325167236	[0.92;1.16]	0.601294170712266	Minimal	FALSE	95045	269
Rectal Cancer	dur_day_total_IN_min_wei	0.967833597541943	[0.86;1.09]	0.603370118162776	Minimal	FALSE	95050	269
Rectal Cancer	ACC_day_total_VIG_mg_pla_log	0.961853669631528	[0.83;1.11]	0.604727205051739	Minimal	FALSE	68757	198
Rectal Cancer	FRAG_Nfrag_IN_spt	0.969107911516966	[0.86;1.09]	0.610137313078843	Minimal	FALSE	95050	269
Rectal Cancer	FRAG_Nfrag_PA_spt	0.969109239563407	[0.86;1.09]	0.610154403775901	Minimal	FALSE	95050	269
Rectal Cancer	FRAG_TP_IN2PA_spt_sqrt	0.969515684042402	[0.86;1.09]	0.612664338580108	Minimal	FALSE	95050	269
Rectal Cancer	dur_day_total_IN_min_pla	0.9693662120361	[0.86;1.10]	0.62110058907476	Minimal	FALSE	95050	269
Rectal Cancer	SleepRegularityIndex2	0.970613892438485	[0.86;1.09]	0.622870260428636	Minimal	FALSE	94936	269
Rectal Cancer	FRAG_CoV_dur_IN_day_wei	1.03049299021809	[0.91;1.16]	0.623388186130496	Minimal	FALSE	95045	269
Rectal Cancer	cosinorExt_alpha	0.972120565609305	[0.86;1.09]	0.641059796337476	Minimal	FALSE	95050	269
Rectal Cancer	Nbouts_day_IN_bts_60_90_pla	0.971521884198999	[0.86;1.10]	0.641445169105913	Minimal	FALSE	95050	269
Rectal Cancer	Nbouts_day_IN_bts_90_pla	0.971846727980884	[0.86;1.10]	0.645801455582735	Minimal	FALSE	95050	269
Rectal Cancer	ACC_day_total_IN_mg_pla	1.02918804946382	[0.91;1.16]	0.647381927396174	Minimal	FALSE	95050	269
Rectal Cancer	FRAG_SD_dur_PA_day_wei_log	1.0281523404857	[0.91;1.16]	0.647571258399983	Minimal	FALSE	95045	269
Rectal Cancer	FRAG_Nfrag_IN2MVPA_day_wei	0.969028659978812	[0.85;1.11]	0.648444769473899	Minimal	FALSE	95050	269
Rectal Cancer	FRAG_NFragPM_PA_day	0.972156696997308	[0.86;1.10]	0.649409274238385	Minimal	FALSE	95049	269
Rectal Cancer	FRAG_TP_PA2IN_day	0.972207968510163	[0.86;1.10]	0.650023947621979	Minimal	FALSE	95050	269
Rectal Cancer	mean_mvpa_steps_sqrt	0.972391098179685	[0.86;1.10]	0.650434285109708	Minimal	FALSE	95050	269
Rectal Cancer	cosinor_mes	1.02884137097445	[0.91;1.16]	0.650994326980689	Minimal	FALSE	95050	269
Rectal Cancer	mean_peak_30min_cadence	0.972490791977875	[0.86;1.10]	0.652267794519134	Minimal	FALSE	95050	269
Rectal Cancer	RA	1.02883293669135	[0.91;1.17]	0.65400469499738	Minimal	FALSE	95050	269
Rectal Cancer	FRAG_W0.5_dur_IN_day_wei	0.97225278906532	[0.86;1.10]	0.659973178207851	Minimal	FALSE	95045	269
Rectal Cancer	FRAG_CoV_dur_IN_day_pla	1.02699227488944	[0.91;1.16]	0.663359676251104	Minimal	FALSE	95045	269
Rectal Cancer	Nbouts_day_MVPA_bts_1_5_wei	1.02724336941474	[0.91;1.16]	0.672329444059485	Minimal	FALSE	95050	269
Rectal Cancer	FRAG_mean_dur_IN_day_pla_log	0.97356506849834	[0.86;1.10]	0.672454034438311	Minimal	FALSE	95050	269
Rectal Cancer	FRAG_x0.5_dur_PA_day_log	1.02671467247879	[0.91;1.16]	0.672625689218574	Minimal	FALSE	95047	269
Rectal Cancer	FRAG_Gini_dur_IN_day_pla	1.02546996632034	[0.91;1.15]	0.677253820408819	Minimal	FALSE	95045	269
Rectal Cancer	ACC_day_IN_bts_60_90_mg_pla	0.97418987265265	[0.86;1.10]	0.67826036070903	Minimal	FALSE	94690	269
Rectal Cancer	ACC_day_LIG_bts_5_10_mg_pla	0.97534243435968	[0.87;1.10]	0.682379163839709	Minimal	FALSE	95045	269
Rectal Cancer	FRAG_x0.5_dur_IN_day_pla_log	0.974713128150732	[0.86;1.10]	0.682510518190389	Minimal	FALSE	95045	269
Rectal Cancer	FRAG_CoV_dur_PA_day_wei	0.975083387478359	[0.86;1.10]	0.686816626590085	Minimal	FALSE	95045	269
Rectal Cancer	ACC_day_IN_bts_10_20_mg_wei	1.02438935675767	[0.91;1.15]	0.689932392311185	Minimal	FALSE	95043	269
Rectal Cancer	Nbouts_day_IN_bts_60_90_wei	0.975612286426419	[0.86;1.10]	0.690452470300011	Minimal	FALSE	95050	269
Rectal Cancer	dur_day_MVPA_bts_1_5_min_pla	0.974591177780557	[0.86;1.11]	0.693894685062932	Minimal	FALSE	95050	269
Rectal Cancer	dur_day_IN_bts_90_min_wei	0.976905441310952	[0.87;1.10]	0.704580899310092	Minimal	FALSE	95050	269
Rectal Cancer	FRAG_Nfrag_IN2MVPA_day	0.974525755373245	[0.85;1.11]	0.705244499602731	Minimal	FALSE	95050	269
Rectal Cancer	ACC_day_MVPA_bts_10_mg_pla_log	1.02486388361995	[0.90;1.16]	0.705789798223549	Minimal	FALSE	91726	261
Rectal Cancer	dur_day_MVPA_bts_1_5_min_wei	0.975770032008002	[0.86;1.11]	0.707390743377475	Minimal	FALSE	95050	269
Rectal Cancer	FRAG_CoV_dur_PA_day_pla	0.976786978434501	[0.86;1.10]	0.707486485104319	Minimal	FALSE	95045	269
Rectal Cancer	FRAG_SD_dur_IN_day_pla_log	0.976858086321231	[0.86;1.11]	0.71102531758837	Minimal	FALSE	95045	269
Rectal Cancer	FRAG_mean_dur_PA_day_log	1.02240831088057	[0.91;1.15]	0.719321644738029	Minimal	FALSE	95049	269
Rectal Cancer	SleepDurationInSpt_AD_T5A5_mn	1.02221730397795	[0.91;1.15]	0.719731457732026	Minimal	FALSE	95050	269
Rectal Cancer	Nbouts_day_MVPA_bts_1_5_pla	1.02250080885835	[0.90;1.16]	0.72660397822659	Minimal	FALSE	95050	269
Rectal Cancer	FRAG_mean_dur_MVPA_day_log	1.02111916039111	[0.91;1.15]	0.730474303203249	Minimal	FALSE	95031	269
Rectal Cancer	FRAG_W0.5_dur_PA_day_wei	1.02143567338916	[0.90;1.15]	0.732701408634265	Minimal	FALSE	95045	269
Rectal Cancer	ACC_day_LIG_bts_5_10_mg_wei	0.979467187695436	[0.87;1.10]	0.734019359070514	Minimal	FALSE	95045	269
Rectal Cancer	FRAG_Gini_dur_IN_day_wei	1.020722164997	[0.91;1.15]	0.734212942406975	Minimal	FALSE	95045	269
Rectal Cancer	ACC_day_IN_bts_60_90_mg_wei	0.979027705098819	[0.87;1.11]	0.736460184289212	Minimal	FALSE	94690	269
Rectal Cancer	dur_day_IN_bts_60_90_min_pla	0.97938833498801	[0.87;1.11]	0.736479848982702	Minimal	FALSE	95050	269
Rectal Cancer	ACC_day_IN_bts_10_20_mg_pla	1.02048986297111	[0.91;1.15]	0.737024186054109	Minimal	FALSE	95043	269
Rectal Cancer	FRAG_TP_IN2MVPA_day	0.977067727851769	[0.85;1.12]	0.737386529498963	Minimal	FALSE	95050	269
Rectal Cancer	FRAG_CoV_dur_PA_day	0.97934973359112	[0.87;1.11]	0.740091414390041	Minimal	FALSE	95047	269
Rectal Cancer	FRAG_SD_dur_PA_day_log	1.02000898527713	[0.91;1.15]	0.743968433184388	Minimal	FALSE	95047	269
Rectal Cancer	FRAG_W0.5_dur_PA_day_pla	1.02027738359155	[0.90;1.15]	0.746528827681332	Minimal	FALSE	95045	269
Rectal Cancer	Nbouts_day_MVPA_bts_10_pla	0.979573357898874	[0.86;1.11]	0.749899960674441	Minimal	FALSE	95050	269
Rectal Cancer	ACC_day_MVPA_bts_10_mg_wei_log	1.02094847755884	[0.90;1.16]	0.750114770022655	Minimal	FALSE	91726	261
Rectal Cancer	SptDuration_AD_T5A5_mn	1.01971017877466	[0.90;1.15]	0.750125844595039	Minimal	FALSE	95050	269
Rectal Cancer	dur_day_total_VIG_min_wei_sqrt	0.979151230410749	[0.86;1.11]	0.750529351379675	Minimal	FALSE	95050	269
Rectal Cancer	dur_day_total_VIG_min_pla_sqrt	0.979589044465373	[0.86;1.12]	0.755570575450493	Minimal	FALSE	95050	269
Rectal Cancer	FRAG_W0.5_dur_IN_day_pla	0.981095616254265	[0.87;1.11]	0.766083997133532	Minimal	FALSE	95045	269
Rectal Cancer	M10VALUE	1.01868558619835	[0.90;1.15]	0.768414281390807	Minimal	FALSE	95050	269
Rectal Cancer	Nbouts_day_MVPA_bts_10_wei	0.982115788553356	[0.87;1.11]	0.779941917083489	Minimal	FALSE	95050	269
Rectal Cancer	dur_day_IN_bts_60_90_min_wei	0.982948793261909	[0.87;1.11]	0.780964667695529	Minimal	FALSE	95050	269
Rectal Cancer	FRAG_TP_IN2MVPA_day_pla_sqrt	0.982557063751065	[0.86;1.12]	0.792248170161983	Minimal	FALSE	95050	269
Rectal Cancer	ACC_day_IN_bts_30_60_mg_wei	1.0158848780207	[0.90;1.15]	0.797769201332017	Minimal	FALSE	95035	269
Rectal Cancer	number_sib_wakinghours_AD_T5A5_mn	0.984430567697264	[0.87;1.11]	0.801116382887428	Minimal	FALSE	95050	269
Rectal Cancer	dur_day_IN_bts_90_min_pla	0.985002137550712	[0.87;1.11]	0.805424850233359	Minimal	FALSE	95050	269
Rectal Cancer	Nbouts_day_LIG_bts_1_5_wei	1.01621406495773	[0.89;1.16]	0.809275877985692	Minimal	FALSE	95050	269
Rectal Cancer	FRAG_mean_dur_MVPA_day_pla_log	1.01448945944024	[0.90;1.14]	0.812450292027558	Minimal	FALSE	95031	269
Rectal Cancer	FRAG_mean_dur_MVPA_day_wei_log	1.01376887477298	[0.90;1.14]	0.821480155551654	Minimal	FALSE	95031	269
Rectal Cancer	ACC_day_total_LIG_mg_wei	0.986556113438077	[0.88;1.11]	0.824561858528806	Minimal	FALSE	95050	269
Rectal Cancer	ACC_day_total_LIG_mg_pla	0.986761468487186	[0.88;1.11]	0.827190379111178	Minimal	FALSE	95050	269
Rectal Cancer	FRAG_TP_IN2MVPA_day_wei_sqrt	0.986290208330264	[0.87;1.12]	0.836154810175186	Minimal	FALSE	95050	269
Rectal Cancer	ACC_day_IN_bts_30_60_mg_pla	1.01222654355147	[0.90;1.14]	0.843569489226553	Minimal	FALSE	95035	269
Rectal Cancer	FRAG_SD_dur_IN_day_log	0.987673994792339	[0.87;1.12]	0.844449845125847	Minimal	FALSE	95047	269
Rectal Cancer	FRAG_Nfrag_MVPA_day_wei	1.01280651016511	[0.89;1.15]	0.845042524691486	Minimal	FALSE	95050	269
Rectal Cancer	cosinor_R2	1.01202082223506	[0.89;1.15]	0.849653723989113	Minimal	FALSE	95050	269
Rectal Cancer	cosinor_amp	1.01190307527467	[0.89;1.15]	0.85164978882894	Minimal	FALSE	95050	269
Rectal Cancer	M5TIME_num	1.01195491610075	[0.89;1.15]	0.855255277276991	Minimal	FALSE	95050	269
Rectal Cancer	FRAG_TP_sleep2wake_spt	1.01100383322432	[0.90;1.14]	0.855483019348416	Minimal	FALSE	95050	269
Rectal Cancer	FRAG_Nfrag_MVPA_day	1.01002836039426	[0.89;1.15]	0.877651643357749	Minimal	FALSE	95050	269
Rectal Cancer	FRAG_Gini_dur_PA_day_pla	1.00933160384542	[0.90;1.14]	0.878702050308158	Minimal	FALSE	95045	269
Rectal Cancer	L5VALUE_log	1.00934137856146	[0.89;1.14]	0.880281679504057	Minimal	FALSE	95050	269
Rectal Cancer	dur_day_LIG_bts_1_5_min_wei	1.00917223937768	[0.89;1.15]	0.889850884478187	Minimal	FALSE	95050	269
Rectal Cancer	ENMO_fullRecordingMean_log	0.991850779892589	[0.88;1.12]	0.897209577672439	Minimal	FALSE	95050	269
Rectal Cancer	FRAG_Nfrag_MVPA_day_pla	1.00745558090301	[0.89;1.14]	0.909311702042185	Minimal	FALSE	95050	269
Rectal Cancer	ACC_day_MVPA_bts_1_5_mg_wei_log	0.993614253993272	[0.88;1.12]	0.918231355430739	Minimal	FALSE	95028	269
Rectal Cancer	dur_day_LIG_bts_1_5_min_pla	0.993399945072089	[0.87;1.13]	0.920185175124622	Minimal	FALSE	95050	269
Rectal Cancer	number_sib_sleepperiod_AD_T5A5_mn	0.993877421843212	[0.88;1.12]	0.921731349783092	Minimal	FALSE	95050	269
Rectal Cancer	number_of_awakenings_AD_T5A5_mn	0.993877421843213	[0.88;1.12]	0.9217313497831	Minimal	FALSE	95050	269
Rectal Cancer	FRAG_Gini_dur_PA_day_wei	1.0059859606032	[0.89;1.13]	0.921854446950768	Minimal	FALSE	95045	269
Rectal Cancer	ACC_day_IN_unbt_mg_pla	1.00543642697529	[0.89;1.13]	0.929459150198986	Minimal	FALSE	95045	269
Rectal Cancer	FRAG_Nfrag_sleep_spt	1.00464101705289	[0.89;1.13]	0.939345981163229	Minimal	FALSE	95050	269
Rectal Cancer	FRAG_Nfrag_wake_spt	1.00442666140307	[0.89;1.13]	0.942137974843244	Minimal	FALSE	95050	269
Rectal Cancer	FRAG_Gini_dur_PA_day	0.996092744192959	[0.88;1.12]	0.948765210690346	Minimal	FALSE	95047	269
Rectal Cancer	Nbouts_day_LIG_bts_1_5_pla	1.00406213147536	[0.88;1.14]	0.951608256606983	Minimal	FALSE	95050	269
Rectal Cancer	dur_day_total_MOD_min_pla	0.99690484646039	[0.88;1.13]	0.961509934545729	Minimal	FALSE	95050	269
Rectal Cancer	WASO_AD_T5A5_mn	0.997344862892899	[0.89;1.12]	0.964848800111186	Minimal	FALSE	95050	269
Rectal Cancer	dur_day_MVPA_bts_10_min_pla_sqrt	0.997307413080602	[0.88;1.13]	0.965901291832055	Minimal	FALSE	95050	269
Rectal Cancer	ACC_day_MVPA_bts_1_5_mg_pla_log	1.00264287839038	[0.89;1.13]	0.966171335213631	Minimal	FALSE	95028	269
Rectal Cancer	ACC_day_LIG_bts_1_5_mg_wei	1.0023111614697	[0.89;1.13]	0.969984136244351	Minimal	FALSE	95049	269
Rectal Cancer	ACC_day_IN_unbt_mg_wei	1.00193999288974	[0.89;1.13]	0.974762013760025	Minimal	FALSE	95045	269
Rectal Cancer	mean_total_steps	0.998446634066934	[0.88;1.13]	0.980173535077717	Minimal	FALSE	95050	269
Rectal Cancer	dur_day_total_MOD_min_wei	1.00147137219102	[0.88;1.14]	0.98169182208056	Minimal	FALSE	95050	269
Rectal Cancer	ACC_day_LIG_bts_1_5_mg_pla	1.00132359064345	[0.89;1.13]	0.982797750419119	Minimal	FALSE	95049	269
Rectal Cancer	dur_day_MVPA_bts_10_min_wei_sqrt	0.999239495319838	[0.88;1.13]	0.990369100627752	Minimal	FALSE	95050	269
