## Supplementary Table 7. Proportional hazards tests for nominal lead associations for "Accelerometer-derived circadian rhythm and colorectal cancer risk in UK Biobank: a prospective cohort study"

Outcome	Exposure	Exposure PH P-value	Global PH P-value	PH assumption
CRC Combined	M10VALUE	0.699568214179034	0.477897512826638	Not violated
CRC Combined	M5VALUE_log	0.567729983003837	0.459752310098569	Not violated
CRC Combined	FRAG_Nfrag_IN2MVPA_day	0.112078085520742	0.307251616196131	Not violated
CRC Combined	FRAG_TP_IN2MVPA_day	0.289389952242386	0.403636579425918	Not violated
CRC Combined	FRAG_Nfrag_MVPA_day	0.763962822741157	0.483306212808216	Not violated
CRC Combined	FRAG_Gini_dur_PA_day	0.607685473480988	0.490109137950574	Not violated
CRC Combined	FRAG_Nfrag_IN2MVPA_day_pla	0.0997949224444852	0.29810859209532	Not violated
CRC Combined	FRAG_TP_IN2MVPA_day_pla_sqrt	0.427329699747416	0.439116386143795	Not violated
CRC Combined	FRAG_Nfrag_IN2MVPA_day_wei	0.091878933309602	0.290588835571982	Not violated
CRC Combined	FRAG_TP_IN2MVPA_day_wei_sqrt	0.393886872892777	0.431199650091497	Not violated
CRC Combined	dur_day_MVPA_bts_10_min_pla_sqrt	0.456335574565775	0.44481462312251	Not violated
CRC Combined	dur_day_IN_bts_10_20_min_pla	0.790847501405104	0.497939188765931	Not violated
CRC Combined	dur_day_LIG_bts_1_5_min_pla	0.564355811789201	0.470564553876436	Not violated
CRC Combined	dur_day_total_MOD_min_pla	0.613182374727532	0.468102359469067	Not violated
CRC Combined	dur_day_total_VIG_min_pla_sqrt	0.208749474401402	0.393066942812115	Not violated
CRC Combined	dur_day_MVPA_bts_10_min_wei_sqrt	0.497022690789038	0.452774229743554	Not violated
CRC Combined	dur_day_LIG_bts_1_5_min_wei	0.526830034549298	0.465769947812964	Not violated
CRC Combined	dur_day_total_MOD_min_wei	0.620081983496919	0.468963597696348	Not violated
CRC Combined	dur_day_total_VIG_min_wei_sqrt	0.238739551554813	0.407263032427754	Not violated
CRC Combined	ACC_day_MVPA_bts_5_10_mg_pla_log	0.363671227240145	0.405819134912925	Not violated
CRC Combined	ACC_day_LIG_bts_10_mg_pla	0.875706760238589	0.49633319740179	Not violated
CRC Combined	ACC_day_total_MOD_mg_pla	0.74332159567588	0.498421798662427	Not violated
CRC Combined	ACC_day_MVPA_bts_5_10_mg_wei_log	0.447710088289155	0.421005781713241	Not violated
CRC Combined	ACC_day_total_MOD_mg_wei	0.765583874407189	0.499263672554391	Not violated
CRC Combined	Nbouts_day_MVPA_bts_10_pla	0.715046651019088	0.485305559147216	Not violated
CRC Combined	Nbouts_day_IN_bts_10_20_pla	0.910425092508336	0.503707995256253	Not violated
CRC Combined	Nbouts_day_LIG_bts_1_5_pla	0.356062229303542	0.427152660947857	Not violated
CRC Combined	Nbouts_day_MVPA_bts_10_wei	0.736520288303267	0.486771337899639	Not violated
CRC Combined	Nbouts_day_IN_bts_10_20_wei	0.922049248872398	0.504554204538909	Not violated
CRC Combined	Nbouts_day_LIG_bts_1_5_wei	0.344405437805729	0.42463680146903	Not violated
CRC Combined	ENMO_fullRecordingMean_log	0.742415791692344	0.476469383355173	Not violated
Colon	IV	0.75302666770546	0.194830982411469	Not violated
Colon	phi	0.752619827577402	0.194896322666789	Not violated
Colon	ABI	0.301868556625856	0.132229905966225	Not violated
Colon	cosinor_mes	0.908834632330061	0.196863088679948	Not violated
Colon	cosinorExt_minimum	0.289428101761411	0.15229575675882	Not violated
Colon	cosinorExt_amp	0.3419379179777	0.165444903225415	Not violated
Colon	cosinorExt_beta_log	0.633404881379618	0.187424917118014	Not violated
Colon	M10VALUE	0.987154105401933	0.200202787926559	Not violated
Colon	M5VALUE_log	0.924714048606293	0.200043950350678	Not violated
Colon	FRAG_Nfrag_PA2IN_day	0.928169308173393	0.197434224730224	Not violated
Colon	FRAG_Nfrag_IN2PA_day	0.933846972831717	0.197538277559701	Not violated
Colon	FRAG_TP_IN2PA_day	0.598120011404284	0.191608413736119	Not violated
Colon	FRAG_Nfrag_IN2LIPA_day	0.887735617107357	0.196498316560117	Not violated
Colon	FRAG_TP_IN2LIPA_day	0.547213180678449	0.187445185087806	Not violated
Colon	FRAG_Nfrag_IN2MVPA_day	0.832905666742401	0.197341256342009	Not violated
Colon	FRAG_TP_IN2MVPA_day	0.983730700200795	0.202715657627123	Not violated
Colon	FRAG_Nfrag_LIPA_day	0.644084898604601	0.191742166921663	Not violated
Colon	FRAG_mean_dur_MVPA_day_log	0.919203792301045	0.201739772476998	Not violated
Colon	FRAG_Nfrag_MVPA_day	0.524315448884078	0.186083671041478	Not violated
Colon	FRAG_Nfrag_PA_day	0.928169308173393	0.197434224730224	Not violated
Colon	FRAG_Nfrag_IN_day	0.933846972831717	0.197538277559701	Not violated
Colon	FRAG_mean_dur_IN_day_log	0.62833881935413	0.191273138384639	Not violated
Colon	FRAG_Gini_dur_PA_day	0.705581855430712	0.195557812781206	Not violated
Colon	FRAG_alpha_dur_IN_day	0.894770743846079	0.199012553622585	Not violated
Colon	FRAG_x0.5_dur_IN_day_log	0.939799117484609	0.198784618749674	Not violated
Colon	FRAG_NFragPM_IN_day	0.662739682916922	0.194190716315006	Not violated
Colon	FRAG_Nfrag_PA2IN_day_pla	0.945917713553002	0.197317947951184	Not violated
Colon	FRAG_Nfrag_IN2PA_day_pla	0.942755851197529	0.19731768714269	Not violated
Colon	FRAG_TP_IN2PA_day_pla	0.619654316584913	0.192984145186697	Not violated
Colon	FRAG_Nfrag_IN2LIPA_day_pla	0.993549998290845	0.197088634572127	Not violated
Colon	FRAG_TP_IN2LIPA_day_pla	0.583806174199414	0.190062950365223	Not violated
Colon	FRAG_Nfrag_IN2MVPA_day_pla	0.728284830991674	0.193685212690337	Not violated
Colon	FRAG_TP_IN2MVPA_day_pla_sqrt	0.707689249804657	0.196111110574852	Not violated
Colon	FRAG_Nfrag_LIPA_day_pla	0.801125911622756	0.196454614084558	Not violated
Colon	FRAG_mean_dur_MVPA_day_pla_log	0.771106530233784	0.195953399637115	Not violated
Colon	FRAG_Nfrag_MVPA_day_pla	0.719310439955935	0.195268828065849	Not violated
Colon	FRAG_Nfrag_PA_day_pla	0.945917713553002	0.197317947951184	Not violated
Colon	FRAG_Nfrag_IN_day_pla	0.942755851197529	0.19731768714269	Not violated
Colon	FRAG_mean_dur_IN_day_pla_log	0.445993966969422	0.178153021947175	Not violated
Colon	FRAG_Gini_dur_PA_day_pla	0.539589249806432	0.1859897588821	Not violated
Colon	FRAG_CoV_dur_PA_day_pla	0.647116086327024	0.195721979847225	Not violated
Colon	FRAG_alpha_dur_IN_day_pla	0.866453340959699	0.199572511758841	Not violated
Colon	FRAG_x0.5_dur_IN_day_pla_log	0.722878622581484	0.195230217492406	Not violated
Colon	FRAG_W0.5_dur_IN_day_pla	0.955648098158115	0.200824537595237	Not violated
Colon	FRAG_NFragPM_IN_day_pla	0.548292402643557	0.187357221733171	Not violated
Colon	FRAG_Nfrag_PA2IN_day_wei	0.960684603411189	0.197326919944785	Not violated
Colon	FRAG_Nfrag_IN2PA_day_wei	0.954093615385788	0.197311390905863	Not violated
Colon	FRAG_TP_IN2PA_day_wei	0.616480293797804	0.192470144847983	Not violated
Colon	FRAG_TP_IN2LIPA_day_wei	0.578180628081137	0.18940965192422	Not violated
Colon	FRAG_Nfrag_IN2MVPA_day_wei	0.74005376705136094	0.194230212067961	Not violated
Colon	FRAG_TP_IN2MVPA_day_wei_sqrt	0.68982605297237	0.195154278319081	Not violated
Colon	FRAG_Nfrag_LIPA_day_wei	0.764083231407238	0.195214417299952	Not violated
Colon	FRAG_mean_dur_MVPA_day_wei_log	0.656202194602731	0.190278138937125	Not violated
Colon	FRAG_Nfrag_MVPA_day_wei	0.688629469591221	0.194008669822532	Not violated
Colon	FRAG_Nfrag_PA_day_wei	0.960684603411189	0.197326919944785	Not violated
Colon	FRAG_Nfrag_IN_day_wei	0.954093615385788	0.197311390905863	Not violated
Colon	FRAG_mean_dur_IN_day_wei_log	0.423407927565193	0.175626328012818	Not violated
Colon	FRAG_alpha_dur_IN_day_wei	0.868070396280847	0.199297942657188	Not violated
Colon	FRAG_x0.5_dur_IN_day_wei_log	0.71097978735865	0.194663849647391	Not violated
Colon	FRAG_W0.5_dur_IN_day_wei	0.969809616806859	0.200455877624901	Not violated
Colon	dur_day_IN_unbt_min_pla	0.999145034576792	0.198244000720661	Not violated
Colon	dur_day_MVPA_bts_10_min_pla_sqrt	0.922052289178661	0.203338998625956	Not violated
Colon	dur_day_MVPA_bts_5_10_min_pla	0.403044638424858	0.175908706411063	Not violated
Colon	dur_day_IN_bts_60_90_min_pla	0.29488538535874	0.156069620746184	Not violated
Colon	dur_day_LIG_bts_1_5_min_pla	0.870852741839866	0.197239517851095	Not violated
Colon	dur_day_total_MOD_min_pla	0.85821991225798	0.201077663148404	Not violated
Colon	dur_day_total_VIG_min_pla_sqrt	0.50426803838051	0.188009573319193	Not violated
Colon	dur_day_IN_unbt_min_wei	0.957325526419794	0.197843044269171	Not violated
Colon	dur_day_MVPA_bts_10_min_wei_sqrt	0.955477526587696	0.203135960628384	Not violated
Colon	dur_day_MVPA_bts_5_10_min_wei	0.347790577164774	0.168944496142928	Not violated
Colon	dur_day_IN_bts_60_90_min_wei	0.305107163166334	0.157574153901651	Not violated
Colon	dur_day_LIG_bts_1_5_min_wei	0.883297649746915	0.19738795612351	Not violated
Colon	dur_day_total_MOD_min_wei	0.809985366353313	0.200109211354453	Not violated
Colon	dur_day_total_VIG_min_wei_sqrt	0.59642615055181	0.193001492072151	Not violated
Colon	ACC_day_MVPA_bts_5_10_mg_pla_log	0.992230764908479	0.119393177130857	Not violated
Colon	ACC_day_total_MOD_mg_pla	0.662855454554589	0.180072373298764	Not violated
Colon	ACC_day_MVPA_bts_5_10_mg_wei_log	0.856446226970707	0.115482589420102	Not violated
Colon	ACC_day_total_MOD_mg_wei	0.567665817817289	0.171524216385831	Not violated
Colon	Nbouts_day_MVPA_bts_10_pla	0.832145221492095	0.199584408970319	Not violated
Colon	Nbouts_day_MVPA_bts_5_10_pla	0.428674121791552	0.179104436715116	Not violated
Colon	Nbouts_day_IN_bts_60_90_pla	0.233517393624407	0.14501248970501	Not violated
Colon	Nbouts_day_LIG_bts_1_5_pla	0.979997627796625	0.199540288543682	Not violated
Colon	Nbouts_day_MVPA_bts_10_wei	0.767025248642872	0.197420525320788	Not violated
Colon	Nbouts_day_MVPA_bts_5_10_wei	0.350735826867323	0.169771337032547	Not violated
Colon	Nbouts_day_IN_bts_60_90_wei	0.244750398619218	0.147160963239559	Not violated
Colon	Nbouts_day_IN_bts_10_20_wei	0.977333736370587	0.197869918461826	Not violated
Colon	Nbouts_day_LIG_bts_1_5_wei	0.993571754769109	0.199378883227407	Not violated
Colon	mean_total_steps	0.898106147141401	0.200185967175443	Not violated
Colon	ENMO_fullRecordingMean_log	0.854587687991247	0.197244336971325	Not violated
Rectal	SSP	0.0748906581618713	0.241200668851151	Not violated
