## Supplementary Table 8. E-values for the nominal lead set for "Accelerometer-derived circadian rhythm and colorectal cancer risk in UK Biobank: a prospective cohort study"

Outcome	Exposure	HR (95% CI)	P-value	E-value (point estimate)	E-value (CI limit)
CRC Combined	ACC_day_MVPA_bts_5_10_mg_wei_log	[0.81;0.94]	5.7029194733395e-4	1.54	1.32
CRC Combined	ACC_day_MVPA_bts_5_10_mg_pla_log	[0.81;0.95]	6.828980079487e-4	1.54	1.29
CRC Combined	dur_day_LIG_bts_1_5_min_pla	[0.84;0.97]	0.0092921203195126	1.45	1.21
CRC Combined	FRAG_TP_IN2MVPA_day_pla_sqrt	[0.84;0.98]	0.0109543474145599	1.45	1.16
CRC Combined	Nbouts_day_LIG_bts_1_5_pla	[0.83;0.98]	0.0113485617079943	1.45	1.16
CRC Combined	ENMO_fullRecordingMean_log	[0.85;0.98]	0.0118760986822378	1.43	1.16
CRC Combined	FRAG_Nfrag_IN2MVPA_day	[0.83;0.98]	0.0134676475575764	1.46	1.16
CRC Combined	FRAG_Nfrag_IN2MVPA_day_pla	[0.83;0.98]	0.0136447765473188	1.46	1.16
CRC Combined	dur_day_MVPA_bts_10_min_wei_sqrt	[0.85;0.98]	0.0139913155071542	1.42	1.16
CRC Combined	dur_day_MVPA_bts_10_min_pla_sqrt	[0.85;0.98]	0.0148537482983989	1.42	1.16
CRC Combined	Nbouts_day_MVPA_bts_10_wei	[0.84;0.98]	0.0150440630619284	1.44	1.16
CRC Combined	dur_day_LIG_bts_1_5_min_wei	[0.84;0.98]	0.0156325469711118	1.43	1.16
CRC Combined	Nbouts_day_MVPA_bts_10_pla	[0.84;0.98]	0.0156766907961768	1.44	1.16
CRC Combined	Nbouts_day_LIG_bts_1_5_wei	[0.84;0.98]	0.0175884061851474	1.43	1.16
CRC Combined	ACC_day_total_MOD_mg_wei	[0.85;0.98]	0.0177659217181235	1.42	1.16
CRC Combined	FRAG_TP_IN2MVPA_day_wei_sqrt	[0.84;0.98]	0.0183458585012817	1.43	1.16
CRC Combined	FRAG_TP_IN2MVPA_day	[0.83;0.98]	0.0202964703723592	1.44	1.16
CRC Combined	ACC_day_total_MOD_mg_pla	[0.85;0.99]	0.0210591340182012	1.41	1.11
CRC Combined	FRAG_Nfrag_IN2MVPA_day_wei	[0.84;0.99]	0.0229470942901435	1.43	1.11
CRC Combined	M5VALUE_log	[0.86;0.99]	0.0265949289317875	1.39	1.11
CRC Combined	dur_day_total_MOD_min_pla	[0.85;0.99]	0.0301829685387541	1.4	1.11
CRC Combined	dur_day_total_MOD_min_wei	[0.85;0.99]	0.0315498583712066	1.4	1.11
CRC Combined	dur_day_total_VIG_min_wei_sqrt	[0.85;0.99]	0.0371266027396622	1.4	1.11
CRC Combined	Nbouts_day_IN_bts_10_20_pla	[0.86;1.00]	0.041002419216688	1.37	1
CRC Combined	M10VALUE	[0.85;1.00]	0.0412074658705199	1.38	1
CRC Combined	dur_day_total_VIG_min_pla_sqrt	[0.85;1.00]	0.0430001505807802	1.39	1
CRC Combined	FRAG_Gini_dur_PA_day	[0.87;1.00]	0.0449422935822586	1.36	1
CRC Combined	Nbouts_day_IN_bts_10_20_wei	[0.86;1.00]	0.0453301157253265	1.37	1
CRC Combined	FRAG_Nfrag_MVPA_day	[0.86;1.00]	0.0453470000580889	1.38	1
CRC Combined	ACC_day_LIG_bts_10_mg_pla	[0.87;1.00]	0.047379572345933	1.35	1
CRC Combined	dur_day_IN_bts_10_20_min_pla	[0.86;1.00]	0.048027199136213	1.36	1
Colon	Nbouts_day_LIG_bts_1_5_pla	[0.77;0.94]	0.00141984094837612	1.63	1.32
Colon	dur_day_LIG_bts_1_5_min_pla	[0.78;0.94]	0.00160391600961217	1.61	1.32
Colon	M5VALUE_log	[0.79;0.95]	0.00163454357081384	1.58	1.29
Colon	Nbouts_day_LIG_bts_1_5_wei	[0.77;0.94]	0.00176170586452963	1.62	1.32
Colon	dur_day_LIG_bts_1_5_min_wei	[0.78;0.95]	0.00193499745503139	1.61	1.29
Colon	IV	[1.05;1.24]	0.00244855319780762	1.54	1.28
Colon	ENMO_fullRecordingMean_log	[0.79;0.95]	0.00251964888081673	1.56	1.29
Colon	ACC_day_MVPA_bts_5_10_mg_wei_log	[0.79;0.95]	0.0026254854770349	1.58	1.29
Colon	phi	[0.81;0.96]	0.00285922907525205	1.54	1.25
Colon	ACC_day_MVPA_bts_5_10_mg_pla_log	[0.79;0.95]	0.00290313116570479	1.58	1.29
Colon	dur_day_MVPA_bts_10_min_wei_sqrt	[0.79;0.95]	0.00294935012551849	1.57	1.29
Colon	cosinorExt_amp	[0.79;0.95]	0.00303652442003345	1.58	1.29
Colon	FRAG_TP_IN2MVPA_day_pla_sqrt	[0.78;0.95]	0.00312470518143076	1.59	1.29
Colon	dur_day_MVPA_bts_10_min_pla_sqrt	[0.80;0.96]	0.00354034894770666	1.56	1.25
Colon	FRAG_x0.5_dur_IN_day_log	[1.04;1.24]	0.00410180013176856	1.53	1.24
Colon	FRAG_Nfrag_IN2MVPA_day	[0.78;0.96]	0.00499670169373411	1.59	1.25
Colon	FRAG_TP_IN2MVPA_day_wei_sqrt	[0.79;0.96]	0.00556928117581891	1.56	1.25
Colon	Nbouts_day_MVPA_bts_10_wei	[0.79;0.96]	0.00605280346662837	1.57	1.25
Colon	FRAG_Nfrag_LIPA_day	[0.80;0.96]	0.00609541827951432	1.53	1.25
Colon	M10VALUE	[0.79;0.96]	0.00640676597783911	1.56	1.25
Colon	dur_day_IN_unbt_min_pla	[0.80;0.96]	0.00668930735298164	1.54	1.25
Colon	Nbouts_day_MVPA_bts_10_pla	[0.79;0.96]	0.0070959513370445	1.56	1.25
Colon	FRAG_x0.5_dur_IN_day_pla_log	[1.03;1.23]	0.00720756376669597	1.5	1.21
Colon	FRAG_Nfrag_LIPA_day_pla	[0.80;0.97]	0.00762278643080476	1.53	1.21
Colon	FRAG_Nfrag_IN2MVPA_day_pla	[0.78;0.96]	0.0077096680743191	1.57	1.25
Colon	FRAG_x0.5_dur_IN_day_wei_log	[1.03;1.22]	0.00820218425273297	1.49	1.21
Colon	dur_day_total_MOD_min_wei	[0.79;0.97]	0.00839847016226876	1.54	1.21
Colon	FRAG_TP_IN2MVPA_day	[0.78;0.96]	0.0084830471500878	1.58	1.25
Colon	FRAG_Nfrag_LIPA_day_wei	[0.80;0.97]	0.00851689393340634	1.52	1.21
Colon	dur_day_total_MOD_min_pla	[0.80;0.97]	0.00922381493123869	1.54	1.21
Colon	FRAG_Nfrag_MVPA_day	[0.80;0.97]	0.00960858247516082	1.53	1.21
Colon	FRAG_alpha_dur_IN_day_pla	[0.80;0.97]	0.0104769974188751	1.52	1.21
Colon	dur_day_IN_unbt_min_wei	[0.80;0.97]	0.0104806002240967	1.52	1.21
Colon	FRAG_Nfrag_IN2MVPA_day_wei	[0.79;0.97]	0.0125408813485507	1.54	1.21
Colon	FRAG_mean_dur_IN_day_log	[1.02;1.23]	0.0127795386281241	1.49	1.16
Colon	FRAG_Nfrag_IN2PA_day_pla	[0.81;0.98]	0.0131375881036444	1.51	1.16
Colon	FRAG_Nfrag_IN_day_pla	[0.81;0.98]	0.0131375881036444	1.51	1.16
Colon	FRAG_Nfrag_IN2PA_day	[0.81;0.98]	0.013407575337122	1.5	1.16
Colon	FRAG_Nfrag_IN_day	[0.81;0.98]	0.013407575337122	1.5	1.16
Colon	FRAG_Nfrag_PA2IN_day	[0.81;0.98]	0.0139413284873788	1.5	1.16
Colon	FRAG_Nfrag_PA_day	[0.81;0.98]	0.0139413284873788	1.5	1.16
Colon	FRAG_alpha_dur_IN_day	[0.81;0.98]	0.0139741480488839	1.51	1.16
Colon	FRAG_Nfrag_PA2IN_day_pla	[0.81;0.98]	0.0145767207974272	1.5	1.16
Colon	FRAG_Nfrag_PA_day_pla	[0.81;0.98]	0.0145767207974272	1.5	1.16
Colon	FRAG_TP_IN2PA_day_pla	[0.80;0.98]	0.0146871559154642	1.52	1.16
Colon	FRAG_alpha_dur_IN_day_wei	[0.81;0.98]	0.0147447496429568	1.5	1.16
Colon	ABI	[0.82;0.98]	0.0156106232351481	1.47	1.16
Colon	FRAG_Nfrag_MVPA_day_wei	[0.81;0.98]	0.0162456712241261	1.5	1.16
Colon	FRAG_Gini_dur_PA_day	[0.82;0.98]	0.0169286508468651	1.47	1.16
Colon	ACC_day_total_MOD_mg_wei	[0.81;0.98]	0.0170929034399893	1.5	1.16
Colon	FRAG_Nfrag_MVPA_day_pla	[0.81;0.98]	0.0172736277490121	1.5	1.16
Colon	FRAG_Nfrag_IN2PA_day_wei	[0.81;0.98]	0.019256891825093	1.49	1.16
Colon	FRAG_Nfrag_IN_day_wei	[0.81;0.98]	0.019256891825093	1.49	1.16
Colon	FRAG_TP_IN2PA_day_wei	[0.80;0.98]	0.0193207512073259	1.5	1.16
Colon	ACC_day_total_MOD_mg_pla	[0.81;0.98]	0.0204668595165996	1.49	1.16
Colon	FRAG_Nfrag_PA2IN_day_wei	[0.81;0.98]	0.0216232100695699	1.48	1.16
Colon	FRAG_Nfrag_PA_day_wei	[0.81;0.98]	0.0216232100695699	1.48	1.16
Colon	cosinorExt_minimum	[1.02;1.23]	0.0227269484964328	1.48	1.16
Colon	dur_day_total_VIG_min_wei_sqrt	[0.80;0.98]	0.023581223154832	1.5	1.16
Colon	FRAG_TP_IN2PA_day	[0.81;0.99]	0.0241348107269095	1.49	1.11
Colon	FRAG_mean_dur_IN_day_pla_log	[1.01;1.21]	0.0248055766280553	1.45	1.11
Colon	FRAG_TP_IN2LIPA_day_pla	[0.81;0.99]	0.0286471166575603	1.47	1.11
Colon	dur_day_total_VIG_min_pla_sqrt	[0.81;0.99]	0.0286749026027789	1.49	1.11
Colon	Nbouts_day_IN_bts_60_90_pla	[1.01;1.20]	0.0304745897006474	1.43	1.11
Colon	mean_total_steps	[0.82;0.99]	0.0307822944717219	1.45	1.11
Colon	Nbouts_day_IN_bts_60_90_wei	[1.01;1.20]	0.031370047272589	1.43	1.11
Colon	FRAG_mean_dur_IN_day_wei_log	[1.01;1.21]	0.0318440242321403	1.44	1.11
Colon	cosinorExt_beta_log	[1.01;1.20]	0.0319153780614851	1.43	1.11
Colon	FRAG_mean_dur_MVPA_day_log	[0.83;0.99]	0.0323001655343175	1.43	1.11
Colon	FRAG_NFragPM_IN_day	[0.81;0.99]	0.032948272273737	1.47	1.11
Colon	Nbouts_day_MVPA_bts_5_10_wei	[0.82;0.99]	0.0350429162007051	1.46	1.11
Colon	FRAG_W0.5_dur_IN_day_pla	[1.01;1.22]	0.0352545577417096	1.46	1.11
Colon	FRAG_TP_IN2LIPA_day_wei	[0.82;0.99]	0.0358085142944111	1.46	1.11
Colon	FRAG_mean_dur_MVPA_day_wei_log	[0.83;0.99]	0.037260498900732	1.43	1.11
Colon	FRAG_CoV_dur_PA_day_pla	[0.83;0.99]	0.0375331874607161	1.43	1.11
Colon	Nbouts_day_MVPA_bts_5_10_pla	[0.82;0.99]	0.0379611846833419	1.45	1.11
Colon	dur_day_MVPA_bts_5_10_min_wei	[0.82;1.00]	0.0391824325408938	1.45	1
Colon	FRAG_Nfrag_IN2LIPA_day	[0.83;1.00]	0.0394969881934417	1.43	1
Colon	FRAG_W0.5_dur_IN_day_wei	[1.00;1.22]	0.0413234137676674	1.45	1
Colon	FRAG_Nfrag_IN2LIPA_day_pla	[0.83;1.00]	0.0418576865105017	1.43	1
Colon	FRAG_NFragPM_IN_day_pla	[0.82;1.00]	0.0419140820078296	1.45	1
Colon	dur_day_IN_bts_60_90_min_pla	[1.00;1.19]	0.0437260002245229	1.41	1
Colon	FRAG_Gini_dur_PA_day_pla	[0.84;1.00]	0.044318337459828	1.41	1
Colon	dur_day_MVPA_bts_5_10_min_pla	[0.82;1.00]	0.044481286995819	1.44	1
Colon	cosinor_mes	[0.83;1.00]	0.0448786088737384	1.42	1
Colon	dur_day_IN_bts_60_90_min_wei	[1.00;1.19]	0.0454779199848061	1.41	1
Colon	FRAG_TP_IN2LIPA_day	[0.82;1.00]	0.0458237492934979	1.44	1
Colon	Nbouts_day_IN_bts_10_20_wei	[0.83;1.00]	0.0489339383612568	1.42	1
Colon	FRAG_mean_dur_MVPA_day_pla_log	[0.84;1.00]	0.049997027849387	1.41	1
Rectal	SSP	[1.01;1.28]	0.0341531519286511	1.53	1.11
