## Supplementary Table 9. Integrated behavioural cluster profiles spanning light, step count, physical activity, sleep and circadian rhythm domains for "Accelerometer-derived circadian rhythm and colorectal cancer risk in UK Biobank: a prospective cohort study"

cluster	n	pct	mean_total_daily_light	mean_night_light_log	mean_mean_peak_30min_cadence	mean_ENMO_fullRecordingMean_log	mean_dur_day_MVPA_bts_10_min_wei_sqrt	mean_SptDuration_AD_T5A5_mn	mean_sleep_efficiency_after_onset_pla	mean_RA	mean_IV	z_total_daily_light	z_night_light_log	z_mean_peak_30min_cadence	z_ENMO_fullRecordingMean_log	z_dur_day_MVPA_bts_10_min_wei_sqrt	z_SptDuration_AD_T5A5_mn	z_sleep_efficiency_after_onset_pla	z_RA	z_IV	feature_set	k	variance_explained	label	mean_morning_light	mean_mean_total_steps	mean_SleepDurationInSpt_AD_T5A5_mn	mean_SSP	z_morning_light	z_mean_total_steps	z_SleepDurationInSpt_AD_T5A5_mn	z_SSP
1	25887	27.23513940031562	1334.4918869310438	6.238650687139839	67.12301518320466	3.4828684288162077	6.948151671893452	7.488795109514428	0.8914712790203577	0.8890209761576653	0.8138323096534941	1.1261277315570497	1.0120515821451603	0.14583573588736626	0.39302007938694244	0.3353728115510297	0.042431213038183695	0.057254484638746994	0.39752357711994685	-0.3230540907015144	primary	3	0.845246892445853	Intermediate mixed profile	NA	NA	NA	NA	NA	NA	NA	NA
2	31697	33.34771173066807	463.2700011652159	4.824205774103989	55.09600258849793	3.1234814477658754	3.3873496170467985	7.211323311354387	0.879284853456163	0.81777351357202	1.0577635422910685	-0.3344793619549246	-0.17193633251996007	-0.6018518634013368	-0.9185388680718272	-0.8889846364482679	-0.23708717568247503	-0.1609646751704317	-0.8868196766614181	0.703930041036322	primary	3	0.845246892445853	Low activity / fragmented rhythm	NA	NA	NA	NA	NA	NA	NA	NA
3	37466	39.4171488690163	367.4526146173332	4.368000247272246	71.346751499137	3.51370244641582	7.486192504204794	7.616683499706401	0.89366962045588	0.8933521770406384	0.8021291304115732	-0.49511760665488985	-0.553811812713036	0.40841426411455534	0.5055467812465426	0.5203744741600183	0.1712628889042861	0.0966196141844326	0.4756000226934517	-0.3723260893807233	primary	3	0.845246892445853	High activity / robust rhythm	NA	NA	NA	NA	NA	NA	NA	NA
1	34618	36.42083114150447	NA	5.22646970043457	NA	3.6271317212236096	8.660994205253688	NA	0.8866612455947773	0.9014430534238314	NA	NA	0.1647863089146278	NA	0.9194993953427126	0.9243220091384546	NA	-0.028877535554952108	0.6214503045535441	NA	sensitivity_a	3	0.8568773950015187	Intermediate mixed profile	1468.9559055621314	11759.72759399184	6.60037442948755	1.0064278207507655	0.3360546510222151	0.9039453670873527	-0.02998587983332923	0.5859660968458497
2	19509	20.524986849026828	NA	4.875486627815992	NA	3.1392991332542564	3.5299795713400486	NA	0.8459565328822595	0.7922820276935888	NA	NA	-0.12901072227586444	NA	-0.860813274145905	-0.8399423015594051	NA	-0.7577662619176468	-1.3463422579388946	NA	sensitivity_a	3	0.8568773950015187	Low activity / fragmented rhythm	869.9122595294026	6607.719114804157	5.710974217028038	0.9462833641780717	-0.22967363346662423	-0.8471604222652236	-0.9261511049552354	-0.7159142978519251
3	40923	43.0541820094687	NA	4.936551604534345	NA	3.2744849988524556	4.863295522069003	NA	0.9098118417515823	0.8734110410475758	NA	NA	-0.0778951264845383	NA	-0.3674614251804982	-0.38149072529464084	NA	0.38567418150166716	0.11613089135926642	NA	sensitivity_a	3	0.8568773950015187	Low activity / fragmented rhythm	928.0303904089312	8038.625730204111	7.09349446521516	0.9722246306905652	-0.17478769869722818	-0.3608124536289549	0.4668849569836498	-0.15439245177079725
