## Supplementary Table 10. Associations between integrated behavioural clusters and CRC outcomes for "Accelerometer-derived circadian rhythm and colorectal cancer risk in UK Biobank: a prospective cohort study"

feature_set	analysis	Outcome	Cluster	HR (95% CI)	P-value
primary	Primary	CRC Combined	Cluster 2: Low activity / fragmented rhythm	1.14 (0.95-1.37)	0.160
primary	Primary	CRC Combined	Cluster 3: High activity / robust rhythm	0.93 (0.77-1.13)	0.477
primary	Primary	Colon	Cluster 2: Low activity / fragmented rhythm	1.33 (1.06-1.67)	0.015
primary	Primary	Colon	Cluster 3: High activity / robust rhythm	1.02 (0.80-1.30)	0.897
primary	Primary	Rectal	Cluster 2: Low activity / fragmented rhythm	0.84 (0.62-1.15)	0.278
primary	Primary	Rectal	Cluster 3: High activity / robust rhythm	0.80 (0.59-1.09)	0.158
primary	1-year lag	CRC Combined	Cluster 2: Low activity / fragmented rhythm	1.08 (0.89-1.31)	0.420
primary	1-year lag	CRC Combined	Cluster 3: High activity / robust rhythm	0.89 (0.73-1.09)	0.279
primary	2-year lag	CRC Combined	Cluster 2: Low activity / fragmented rhythm	1.11 (0.90-1.37)	0.338
primary	2-year lag	CRC Combined	Cluster 3: High activity / robust rhythm	0.90 (0.73-1.12)	0.359
sensitivity_a	Primary	CRC Combined	Cluster 2: Low activity / fragmented rhythm	1.08 (0.89-1.31)	0.422
sensitivity_a	Primary	CRC Combined	Cluster 3: Low activity / fragmented rhythm	1.01 (0.86-1.19)	0.902
sensitivity_a	Primary	Colon	Cluster 2: Low activity / fragmented rhythm	1.22 (0.96-1.56)	0.104
sensitivity_a	Primary	Colon	Cluster 3: Low activity / fragmented rhythm	1.16 (0.94-1.42)	0.171
sensitivity_a	Primary	Rectal	Cluster 2: Low activity / fragmented rhythm	0.86 (0.62-1.18)	0.347
sensitivity_a	Primary	Rectal	Cluster 3: Low activity / fragmented rhythm	0.79 (0.60-1.04)	0.093
sensitivity_a	1-year lag	CRC Combined	Cluster 2: Low activity / fragmented rhythm	1.04 (0.85-1.27)	0.707
sensitivity_a	1-year lag	CRC Combined	Cluster 3: Low activity / fragmented rhythm	0.91 (0.76-1.08)	0.289
sensitivity_a	2-year lag	CRC Combined	Cluster 2: Low activity / fragmented rhythm	1.11 (0.89-1.37)	0.360
sensitivity_a	2-year lag	CRC Combined	Cluster 3: Low activity / fragmented rhythm	0.90 (0.74-1.09)	0.270
