## Supplementary Table 1. Full primary-model results for CRC combined. for "Accelerometer-derived circadian rhythm and colorectal cancer risk in UK Biobank: a prospective cohort study"

Outcome	Exposure	HazardRatio	95% CI	P-value	model_tier	adjusted_for_total_accel	n_model	n_events
CRC Combined	ACC_day_MVPA_bts_5_10_mg_wei_log	0.875760185653711	[0.81;0.94]	5.7029194733395e-4	Minimal	FALSE	94549	770
CRC Combined	ACC_day_MVPA_bts_5_10_mg_pla_log	0.877417988068572	[0.81;0.95]	6.828980079487e-4	Minimal	FALSE	94549	770
CRC Combined	dur_day_LIG_bts_1_5_min_pla	0.902297983759272	[0.84;0.97]	0.0092921203195126	Minimal	FALSE	95050	775
CRC Combined	FRAG_TP_IN2MVPA_day_pla_sqrt	0.903736253605833	[0.84;0.98]	0.0109543474145599	Minimal	FALSE	95050	775
CRC Combined	Nbouts_day_LIG_bts_1_5_pla	0.903230679425241	[0.83;0.98]	0.0113485617079943	Minimal	FALSE	95050	775
CRC Combined	ENMO_fullRecordingMean_log	0.910570888120624	[0.85;0.98]	0.0118760986822378	Minimal	FALSE	95050	775
CRC Combined	FRAG_Nfrag_IN2MVPA_day	0.902087594628366	[0.83;0.98]	0.0134676475575764	Minimal	FALSE	95050	775
CRC Combined	FRAG_Nfrag_IN2MVPA_day_pla	0.901353472184886	[0.83;0.98]	0.0136447765473188	Minimal	FALSE	95050	775
CRC Combined	dur_day_MVPA_bts_10_min_wei_sqrt	0.911753033374421	[0.85;0.98]	0.0139913155071542	Minimal	FALSE	95050	775
CRC Combined	dur_day_MVPA_bts_10_min_pla_sqrt	0.9124836855072	[0.85;0.98]	0.0148537482983989	Minimal	FALSE	95050	775
CRC Combined	Nbouts_day_MVPA_bts_10_wei	0.907030486487776	[0.84;0.98]	0.0150440630619284	Minimal	FALSE	95050	775
CRC Combined	dur_day_LIG_bts_1_5_min_wei	0.908967059123722	[0.84;0.98]	0.0156325469711118	Minimal	FALSE	95050	775
CRC Combined	Nbouts_day_MVPA_bts_10_pla	0.90751002182246	[0.84;0.98]	0.0156766907961768	Minimal	FALSE	95050	775
CRC Combined	Nbouts_day_LIG_bts_1_5_wei	0.909073390153652	[0.84;0.98]	0.0175884061851474	Minimal	FALSE	95050	775
CRC Combined	ACC_day_total_MOD_mg_wei	0.911948207140764	[0.85;0.98]	0.0177659217181235	Minimal	FALSE	95037	775
CRC Combined	FRAG_TP_IN2MVPA_day_wei_sqrt	0.910545595152043	[0.84;0.98]	0.0183458585012817	Minimal	FALSE	95050	775
CRC Combined	FRAG_TP_IN2MVPA_day	0.905307615045076	[0.83;0.98]	0.0202964703723592	Minimal	FALSE	95050	775
CRC Combined	ACC_day_total_MOD_mg_pla	0.914214698523721	[0.85;0.99]	0.0210591340182012	Minimal	FALSE	95037	775
CRC Combined	FRAG_Nfrag_IN2MVPA_day_wei	0.90895839964962	[0.84;0.99]	0.0229470942901435	Minimal	FALSE	95050	775
CRC Combined	M5VALUE_log	0.921126480974425	[0.86;0.99]	0.0265949289317875	Minimal	FALSE	95050	775
CRC Combined	dur_day_total_MOD_min_pla	0.918056230515912	[0.85;0.99]	0.0301829685387541	Minimal	FALSE	95050	775
CRC Combined	dur_day_total_MOD_min_wei	0.918729996111119	[0.85;0.99]	0.0315498583712066	Minimal	FALSE	95050	775
CRC Combined	dur_day_total_VIG_min_wei_sqrt	0.918531028049541	[0.85;0.99]	0.0371266027396622	Minimal	FALSE	95050	775
CRC Combined	Nbouts_day_IN_bts_10_20_pla	0.926284563994945	[0.86;1.00]	0.041002419216688	Minimal	FALSE	95050	775
CRC Combined	M10VALUE	0.922971825304982	[0.85;1.00]	0.0412074658705199	Minimal	FALSE	95050	775
CRC Combined	dur_day_total_VIG_min_pla_sqrt	0.920952598297516	[0.85;1.00]	0.0430001505807802	Minimal	FALSE	95050	775
CRC Combined	FRAG_Gini_dur_PA_day	0.930337415884028	[0.87;1.00]	0.0449422935822586	Minimal	FALSE	95047	775
CRC Combined	Nbouts_day_IN_bts_10_20_wei	0.92772340543978	[0.86;1.00]	0.0453301157253265	Minimal	FALSE	95050	775
CRC Combined	FRAG_Nfrag_MVPA_day	0.92507618664599	[0.86;1.00]	0.0453470000580889	Minimal	FALSE	95050	775
CRC Combined	ACC_day_LIG_bts_10_mg_pla	0.931385852869774	[0.87;1.00]	0.047379572345933	Minimal	FALSE	95024	775
CRC Combined	dur_day_IN_bts_10_20_min_pla	0.928976438941377	[0.86;1.00]	0.048027199136213	Minimal	FALSE	95050	775
CRC Combined	FRAG_CoV_dur_PA_day_pla	0.93052974264765	[0.87;1.00]	0.0520337319966424	Minimal	FALSE	95045	775
CRC Combined	dur_day_IN_bts_10_20_min_wei	0.930147949960443	[0.86;1.00]	0.0520606432361117	Minimal	FALSE	95050	775
CRC Combined	FRAG_x0.5_dur_IN_day_pla_log	1.07061140862163	[1.00;1.15]	0.0569162625915054	Minimal	FALSE	95045	775
CRC Combined	ACC_day_LIG_bts_10_mg_wei	0.934558367128981	[0.87;1.00]	0.059368959746127	Minimal	FALSE	95024	775
CRC Combined	FRAG_Nfrag_MVPA_day_pla	0.929687616924635	[0.86;1.00]	0.0617658416938432	Minimal	FALSE	95050	775
CRC Combined	FRAG_Nfrag_MVPA_day_wei	0.930843289079345	[0.86;1.00]	0.0662361432474976	Minimal	FALSE	95050	775
CRC Combined	FRAG_mean_dur_LIPA_day_wei	1.0695806775283	[0.99;1.15]	0.0696445996052485	Minimal	FALSE	95049	775
CRC Combined	FRAG_mean_dur_LIPA_day_pla	1.06937113988747	[0.99;1.15]	0.0707481645942971	Minimal	FALSE	95049	775
CRC Combined	FRAG_CoV_dur_PA_day	0.935265599363355	[0.87;1.01]	0.0726959131072149	Minimal	FALSE	95047	775
CRC Combined	FRAG_x0.5_dur_IN_day_log	1.06627160822813	[0.99;1.14]	0.0750011292389674	Minimal	FALSE	95047	775
CRC Combined	FRAG_x0.5_dur_IN_day_wei_log	1.06512006179775	[0.99;1.14]	0.0787329126733493	Minimal	FALSE	95045	775
CRC Combined	cosinorExt_amp	0.936598505937253	[0.87;1.01]	0.0788005462002953	Minimal	FALSE	95050	775
CRC Combined	FRAG_Nfrag_LIPA_day	0.935788458743795	[0.87;1.01]	0.0796410885724185	Minimal	FALSE	95050	775
CRC Combined	mean_total_steps	0.936788760982277	[0.87;1.01]	0.0809349202072927	Minimal	FALSE	95050	775
CRC Combined	FRAG_Nfrag_LIPA_day_pla	0.936037811629844	[0.87;1.01]	0.0841860972225185	Minimal	FALSE	95050	775
CRC Combined	FRAG_CoV_dur_PA_day_wei	0.938391953292676	[0.87;1.01]	0.0859632748366723	Minimal	FALSE	95045	775
CRC Combined	dur_day_MVPA_bts_1_5_min_wei	0.936930730840231	[0.87;1.01]	0.093122606928915	Minimal	FALSE	95050	775
CRC Combined	FRAG_alpha_dur_IN_day_pla	0.937258585805554	[0.87;1.01]	0.0933727833080057	Minimal	FALSE	95045	775
CRC Combined	dur_day_MVPA_bts_1_5_min_pla	0.937768846570842	[0.87;1.01]	0.0977136383759672	Minimal	FALSE	95050	775
CRC Combined	FRAG_mean_dur_MVPA_day_wei_log	0.943326366264116	[0.88;1.01]	0.105646340616684	Minimal	FALSE	95031	775
CRC Combined	FRAG_mean_dur_IN_day_log	1.06178706007453	[0.99;1.14]	0.106435980313644	Minimal	FALSE	95049	775
CRC Combined	FRAG_Nfrag_IN2PA_day_pla	0.939902278904001	[0.87;1.01]	0.107194622517163	Minimal	FALSE	95050	775
CRC Combined	FRAG_Nfrag_IN_day_pla	0.939902278904001	[0.87;1.01]	0.107194622517163	Minimal	FALSE	95050	775
CRC Combined	FRAG_mean_dur_MVPA_day_log	0.94415882937422	[0.88;1.01]	0.110968271999431	Minimal	FALSE	95031	775
CRC Combined	ACC_day_MVPA_bts_1_5_mg_wei_log	0.941907114279654	[0.87;1.01]	0.111539007537599	Minimal	FALSE	95028	775
CRC Combined	FRAG_Nfrag_PA2IN_day_pla	0.941141932680464	[0.87;1.01]	0.114869877940209	Minimal	FALSE	95050	775
CRC Combined	FRAG_Nfrag_PA_day_pla	0.941141932680464	[0.87;1.01]	0.114869877940209	Minimal	FALSE	95050	775
CRC Combined	FRAG_Nfrag_LIPA_day_wei	0.941501060570816	[0.87;1.01]	0.115212860098299	Minimal	FALSE	95050	775
CRC Combined	ACC_day_MVPA_bts_1_5_mg_pla_log	0.942982261489877	[0.88;1.02]	0.118522164418013	Minimal	FALSE	95028	775
CRC Combined	FRAG_Gini_dur_PA_day_pla	0.945893290648748	[0.88;1.01]	0.121274303535608	Minimal	FALSE	95045	775
CRC Combined	FRAG_mean_dur_LIPA_day	1.05917913861009	[0.98;1.14]	0.123235170853452	Minimal	FALSE	95049	775
CRC Combined	FRAG_mean_dur_IN_day_pla_log	1.05823290410318	[0.98;1.14]	0.126073497402545	Minimal	FALSE	95050	775
CRC Combined	FRAG_Gini_dur_PA_day_wei	0.946731858578271	[0.88;1.02]	0.127256545638313	Minimal	FALSE	95045	775
CRC Combined	FRAG_Nfrag_IN2PA_day	0.944065057152004	[0.88;1.02]	0.128648750556612	Minimal	FALSE	95050	775
CRC Combined	FRAG_Nfrag_IN_day	0.944065057152004	[0.88;1.02]	0.128648750556612	Minimal	FALSE	95050	775
CRC Combined	FRAG_TP_IN2PA_day_pla	0.941426669119228	[0.87;1.02]	0.129152713527239	Minimal	FALSE	95050	775
CRC Combined	FRAG_mean_dur_MVPA_day_pla_log	0.946836487373535	[0.88;1.02]	0.129701615396985	Minimal	FALSE	95031	775
CRC Combined	FRAG_Nfrag_PA2IN_day	0.944219536834613	[0.88;1.02]	0.129794814472925	Minimal	FALSE	95050	775
CRC Combined	FRAG_Nfrag_PA_day	0.944219536834613	[0.88;1.02]	0.129794814472925	Minimal	FALSE	95050	775
CRC Combined	FRAG_W0.5_dur_IN_day_pla	1.06073369005841	[0.98;1.14]	0.129987315952606	Minimal	FALSE	95045	775
CRC Combined	FRAG_alpha_dur_IN_day	0.943840693017807	[0.88;1.02]	0.133853165928301	Minimal	FALSE	95047	775
CRC Combined	FRAG_alpha_dur_IN_day_wei	0.94439479522658	[0.88;1.02]	0.137804123812898	Minimal	FALSE	95045	775
CRC Combined	IV	1.05419333557603	[0.98;1.13]	0.138033215913364	Minimal	FALSE	95050	775
CRC Combined	Nbouts_day_IN_bts_60_90_wei	1.05434900370372	[0.98;1.13]	0.141753905373845	Minimal	FALSE	95050	775
CRC Combined	Nbouts_day_IN_bts_60_90_pla	1.05391173079988	[0.98;1.13]	0.144771054491462	Minimal	FALSE	95050	775
CRC Combined	ABI	0.94865483957332	[0.88;1.02]	0.149872875930677	Minimal	FALSE	95050	775
CRC Combined	phi	0.95063191577762	[0.89;1.02]	0.154916583922805	Minimal	FALSE	95050	775
CRC Combined	dur_day_IN_bts_60_90_min_wei	1.0524459554018	[0.98;1.13]	0.155896240214562	Minimal	FALSE	95050	775
CRC Combined	dur_day_IN_bts_60_90_min_pla	1.05239222508453	[0.98;1.13]	0.156209500798028	Minimal	FALSE	95050	775
CRC Combined	dur_day_IN_unbt_min_pla	0.946907279142906	[0.88;1.02]	0.156403101054254	Minimal	FALSE	95050	775
CRC Combined	cosinorExt_beta_log	1.05074243257195	[0.98;1.13]	0.163013905433067	Minimal	FALSE	95050	775
CRC Combined	FRAG_W0.5_dur_IN_day_wei	1.05509760977323	[0.98;1.14]	0.16774865053333	Minimal	FALSE	95045	775
CRC Combined	FRAG_TP_IN2PA_day	0.947856347586213	[0.88;1.02]	0.176569163343073	Minimal	FALSE	95050	775
CRC Combined	FRAG_Nfrag_IN2PA_day_wei	0.949735425044198	[0.88;1.02]	0.179704111164669	Minimal	FALSE	95050	775
CRC Combined	FRAG_Nfrag_IN_day_wei	0.949735425044198	[0.88;1.02]	0.179704111164669	Minimal	FALSE	95050	775
CRC Combined	FRAG_mean_dur_IN_day_wei_log	1.05017146929533	[0.98;1.13]	0.186151813395207	Minimal	FALSE	95050	775
CRC Combined	FRAG_CoV_dur_IN_day_pla	0.953353842343253	[0.89;1.02]	0.187159523589416	Minimal	FALSE	95045	775
CRC Combined	FRAG_NFragPM_IN_day	0.94912036697306	[0.88;1.03]	0.187369640791541	Minimal	FALSE	95049	775
CRC Combined	FRAG_TP_IN2PA_day_wei	0.949219722630066	[0.88;1.03]	0.18881941773531	Minimal	FALSE	95050	775
CRC Combined	FRAG_Nfrag_PA2IN_day_wei	0.95107690936962	[0.88;1.03]	0.191900411249935	Minimal	FALSE	95050	775
CRC Combined	FRAG_Nfrag_PA_day_wei	0.95107690936962	[0.88;1.03]	0.191900411249935	Minimal	FALSE	95050	775
CRC Combined	cosinor_mes	0.952783426048404	[0.89;1.02]	0.192236961485549	Minimal	FALSE	95050	775
CRC Combined	ACC_day_IN_bts_20_30_mg_wei	1.04721133069831	[0.98;1.12]	0.197849750079158	Minimal	FALSE	95024	775
CRC Combined	ACC_day_LIG_bts_5_10_mg_pla	0.955709834371704	[0.89;1.02]	0.201311240386973	Minimal	FALSE	95045	775
CRC Combined	cosinor_amp	0.953873217023058	[0.89;1.03]	0.204641608779715	Minimal	FALSE	95050	775
CRC Combined	L10VALUE_log	0.954795461379719	[0.89;1.03]	0.206498309391774	Minimal	FALSE	95050	775
CRC Combined	ACC_day_total_LIG_mg_pla	0.956437060638132	[0.89;1.03]	0.207565579833019	Minimal	FALSE	95050	775
CRC Combined	Nbouts_day_MVPA_bts_1_5_pla	0.953614612632709	[0.89;1.03]	0.209940501368462	Minimal	FALSE	95050	775
CRC Combined	RA	0.956555109099715	[0.89;1.03]	0.211540744988425	Minimal	FALSE	95050	775
CRC Combined	ACC_day_total_LIG_mg_wei	0.956889465624726	[0.89;1.03]	0.212619838756317	Minimal	FALSE	95050	775
CRC Combined	FRAG_CoV_dur_IN_day_wei	0.956588441538794	[0.89;1.03]	0.220347799200019	Minimal	FALSE	95045	775
CRC Combined	Nbouts_day_MVPA_bts_5_10_pla	0.95378947673697	[0.88;1.03]	0.221243041029289	Minimal	FALSE	95050	775
CRC Combined	mean_peak_30min_cadence	0.956445904822881	[0.89;1.03]	0.221276039950903	Minimal	FALSE	95050	775
CRC Combined	ACC_day_LIG_bts_5_10_mg_wei	0.958132616961131	[0.89;1.03]	0.228054764547849	Minimal	FALSE	95045	775
CRC Combined	cosinorExt_minimum	1.04595191668997	[0.97;1.13]	0.229691853642419	Minimal	FALSE	95050	775
CRC Combined	FRAG_TP_IN2LIPA_day_pla	0.954421605034031	[0.88;1.03]	0.232186751356776	Minimal	FALSE	95050	775
CRC Combined	Nbouts_day_MVPA_bts_5_10_wei	0.954879164035763	[0.89;1.03]	0.232582672388812	Minimal	FALSE	95050	775
CRC Combined	FRAG_NFragPM_IN_day_pla	0.954232718331258	[0.88;1.03]	0.23693176691607	Minimal	FALSE	95050	775
CRC Combined	Nbouts_day_MVPA_bts_1_5_wei	0.956391166672695	[0.89;1.03]	0.238873447893663	Minimal	FALSE	95050	775
CRC Combined	dur_day_MVPA_bts_5_10_min_pla	0.95670258034119	[0.89;1.03]	0.251984928033097	Minimal	FALSE	95050	775
CRC Combined	ACC_day_MVPA_bts_10_mg_wei_log	0.954769319516565	[0.88;1.03]	0.25242913959797	Minimal	FALSE	91726	734
CRC Combined	ACC_day_IN_bts_10_20_mg_wei	1.04118446049727	[0.97;1.12]	0.256729616891543	Minimal	FALSE	95043	775
CRC Combined	dur_day_IN_unbt_min_wei	0.957535281950101	[0.89;1.03]	0.258725325238527	Minimal	FALSE	95050	775
CRC Combined	FRAG_CoV_dur_IN_day	0.959879548120272	[0.89;1.03]	0.259019658080195	Minimal	FALSE	95047	775
CRC Combined	dur_day_MVPA_bts_5_10_min_wei	0.957546358938514	[0.89;1.03]	0.261597175744444	Minimal	FALSE	95050	775
CRC Combined	FRAG_SD_dur_IN_day_pla_log	1.04237960779205	[0.97;1.12]	0.262588633940889	Minimal	FALSE	95045	775
CRC Combined	FRAG_Nfrag_IN2LIPA_day_pla	0.95866976641275	[0.89;1.03]	0.262770650458464	Minimal	FALSE	95050	775
CRC Combined	FRAG_Nfrag_IN2LIPA_day	0.960548780017568	[0.89;1.03]	0.280918001234598	Minimal	FALSE	95050	775
CRC Combined	ACC_day_IN_bts_20_30_mg_pla	1.03925848855291	[0.97;1.11]	0.282788462261825	Minimal	FALSE	95024	775
CRC Combined	FRAG_SD_dur_PA_day_log	0.962099338065177	[0.90;1.03]	0.283316149631376	Minimal	FALSE	95047	775
CRC Combined	number_sib_wakinghours_AD_T5A5_mn	1.03847736581661	[0.97;1.11]	0.293290526915739	Minimal	FALSE	95050	775
CRC Combined	FRAG_TP_IN2LIPA_day	0.960311476057744	[0.89;1.04]	0.298148498852722	Minimal	FALSE	95050	775
CRC Combined	ACC_day_IN_bts_60_90_mg_wei	0.962878267577511	[0.89;1.04]	0.310664720179297	Minimal	FALSE	94690	774
CRC Combined	dur_day_total_IN_min_pla	1.03800827982693	[0.97;1.12]	0.311794624361615	Minimal	FALSE	95050	775
CRC Combined	FRAG_SD_dur_IN_day_log	1.03790504337596	[0.97;1.12]	0.315904257396121	Minimal	FALSE	95047	775
CRC Combined	FRAG_NFragPM_IN_day_wei	0.961303001274147	[0.89;1.04]	0.317733777408418	Minimal	FALSE	95050	775
CRC Combined	FRAG_TP_IN2LIPA_day_wei	0.961863732683718	[0.89;1.04]	0.317990404152568	Minimal	FALSE	95050	775
CRC Combined	ACC_day_IN_bts_10_20_mg_pla	1.03602215505745	[0.97;1.11]	0.320053972484216	Minimal	FALSE	95043	775
CRC Combined	dur_day_total_IN_min_wei	1.03726883688361	[0.96;1.11]	0.32097422871107	Minimal	FALSE	95050	775
CRC Combined	ACC_day_MVPA_bts_10_mg_pla_log	0.961087630742098	[0.89;1.04]	0.325718605964513	Minimal	FALSE	91726	734
CRC Combined	ACC_day_IN_bts_60_90_mg_pla	0.964926060968033	[0.90;1.04]	0.338098723402909	Minimal	FALSE	94690	774
CRC Combined	FRAG_SD_dur_IN_day_wei_log	1.03530269787123	[0.96;1.11]	0.349232913350087	Minimal	FALSE	95045	775
CRC Combined	ACC_day_LIG_bts_1_5_mg_wei	0.967955708276198	[0.90;1.04]	0.35714804204897	Minimal	FALSE	95049	775
CRC Combined	Nbouts_day_IN_bts_90_pla	1.03274649741988	[0.96;1.11]	0.364815674108143	Minimal	FALSE	95050	775
CRC Combined	Nbouts_day_LIG_bts_10_wei	1.03367069610873	[0.96;1.11]	0.369304667025051	Minimal	FALSE	95050	775
CRC Combined	mean_mvpa_steps_sqrt	0.968354031052366	[0.90;1.04]	0.378618093877069	Minimal	FALSE	95050	775
CRC Combined	FRAG_Nfrag_IN2LIPA_day_wei	0.967653437331707	[0.90;1.04]	0.382530468737746	Minimal	FALSE	95050	775
CRC Combined	night_light_log	1.03178313555104	[0.96;1.11]	0.385546759304287	Minimal	FALSE	94288	771
CRC Combined	ACC_day_LIG_bts_1_5_mg_pla	0.970165945727654	[0.91;1.04]	0.391952223455851	Minimal	FALSE	95049	775
CRC Combined	FRAG_TP_PA2IN_spt	0.969461174544345	[0.90;1.04]	0.393929857545767	Minimal	FALSE	95050	775
CRC Combined	number_sib_sleepperiod_AD_T5A5_mn	0.969578512661664	[0.90;1.04]	0.404774526708014	Minimal	FALSE	95050	775
CRC Combined	number_of_awakenings_AD_T5A5_mn	0.969578512661665	[0.90;1.04]	0.404774526708027	Minimal	FALSE	95050	775
CRC Combined	morning_light	0.966804899272305	[0.89;1.05]	0.412505528808706	Minimal	FALSE	94288	771
CRC Combined	Nbouts_day_IN_bts_90_wei	1.02951658862338	[0.96;1.10]	0.41391207844817	Minimal	FALSE	95050	775
CRC Combined	dur_day_IN_bts_90_min_pla	1.02871189583961	[0.96;1.10]	0.419789949255459	Minimal	FALSE	95050	775
CRC Combined	FRAG_alpha_dur_PA_day_pla	0.970871469760623	[0.90;1.04]	0.424705575996625	Minimal	FALSE	95045	775
CRC Combined	FRAG_SD_dur_PA_day_wei_log	0.972178860585148	[0.91;1.04]	0.433472557453671	Minimal	FALSE	95045	775
CRC Combined	L5TIME_num	1.02931284912213	[0.96;1.11]	0.449559660900475	Minimal	FALSE	95050	775
CRC Combined	Nbouts_day_LIG_bts_10_pla	1.02798653782374	[0.96;1.11]	0.455343240025045	Minimal	FALSE	95050	775
CRC Combined	FRAG_TP_IN2PA_spt_sqrt	1.02719704584037	[0.96;1.10]	0.456912662994824	Minimal	FALSE	95050	775
CRC Combined	dur_day_IN_bts_90_min_wei	1.02496246181118	[0.96;1.10]	0.483122524575977	Minimal	FALSE	95050	775
CRC Combined	FRAG_x0.5_dur_PA_day_pla_log	1.02576967793052	[0.95;1.10]	0.486476703924277	Minimal	FALSE	95045	775
CRC Combined	FRAG_SD_dur_PA_day_pla_log	0.975263368367518	[0.91;1.05]	0.486848875755958	Minimal	FALSE	95045	775
CRC Combined	FRAG_Gini_dur_IN_day_wei	0.976704666370563	[0.91;1.05]	0.506083984689774	Minimal	FALSE	95045	775
CRC Combined	FRAG_alpha_dur_PA_day_wei	0.976850216058636	[0.91;1.05]	0.526472064729272	Minimal	FALSE	95045	775
CRC Combined	FRAG_W0.5_dur_IN_day	1.02418349057665	[0.95;1.10]	0.535251721312666	Minimal	FALSE	95047	775
CRC Combined	FRAG_NFragPM_PA_day	1.02248568331687	[0.95;1.10]	0.538149466389314	Minimal	FALSE	95049	775
CRC Combined	dur_day_LIG_bts_10_min_wei	1.02265095642492	[0.95;1.10]	0.54377299187849	Minimal	FALSE	95050	775
CRC Combined	FRAG_TP_PA2IN_day	1.02198946559786	[0.95;1.10]	0.547107043559139	Minimal	FALSE	95050	775
CRC Combined	IS	1.02270221016769	[0.95;1.10]	0.54887278070016	Minimal	FALSE	95050	775
CRC Combined	FRAG_Nfrag_PA_spt	1.02105412284868	[0.95;1.09]	0.549605613879796	Minimal	FALSE	95050	775
CRC Combined	FRAG_Nfrag_IN_spt	1.02105329673871	[0.95;1.09]	0.549619281126609	Minimal	FALSE	95050	775
CRC Combined	FRAG_Gini_dur_IN_day_pla	0.97909851929636	[0.91;1.05]	0.551384312562957	Minimal	FALSE	95045	775
CRC Combined	FRAG_mean_dur_PA_day_log	0.979315838494727	[0.91;1.05]	0.567586720305282	Minimal	FALSE	95049	775
CRC Combined	ACC_day_IN_bts_30_60_mg_pla	0.979533842488778	[0.91;1.05]	0.570751290442077	Minimal	FALSE	95035	775
CRC Combined	cosinorExt_alpha	1.01931978955108	[0.95;1.09]	0.582423402006635	Minimal	FALSE	95050	775
CRC Combined	FRAG_Nfrag_wake_spt	0.980362842503268	[0.91;1.05]	0.58397081094106	Minimal	FALSE	95050	775
CRC Combined	FRAG_Nfrag_sleep_spt	0.980369720242511	[0.91;1.05]	0.584107802380793	Minimal	FALSE	95050	775
CRC Combined	FRAG_W0.5_dur_PA_day	0.980632433386277	[0.91;1.05]	0.585738253120779	Minimal	FALSE	95047	775
CRC Combined	FRAG_x0.5_dur_PA_day_wei_log	1.01849033298058	[0.95;1.09]	0.616749546875787	Minimal	FALSE	95045	775
CRC Combined	cosinor_R2	0.982454291566754	[0.91;1.06]	0.634326237721255	Minimal	FALSE	95050	775
CRC Combined	dur_day_LIG_bts_10_min_pla	1.01703717551037	[0.95;1.09]	0.648027164465392	Minimal	FALSE	95050	775
CRC Combined	L10TIME_num	1.01608669920218	[0.95;1.09]	0.659055065388953	Minimal	FALSE	95050	775
CRC Combined	ACC_day_total_IN_mg_pla	0.983781112442283	[0.91;1.06]	0.660685217057189	Minimal	FALSE	95050	775
CRC Combined	ACC_day_IN_bts_30_60_mg_wei	0.984661065956792	[0.92;1.06]	0.671250614084391	Minimal	FALSE	95035	775
CRC Combined	dur_day_total_LIG_min_pla	0.984935594077657	[0.92;1.06]	0.68224708503844	Minimal	FALSE	95050	775
CRC Combined	ACC_day_IN_bts_90_mg_wei	1.01520836660432	[0.94;1.09]	0.689416023929241	Minimal	FALSE	92961	763
CRC Combined	evening_light	0.983738864067394	[0.90;1.07]	0.70471617362328	Minimal	FALSE	94288	771
CRC Combined	FRAG_Gini_dur_IN_day	0.986979730130729	[0.92;1.06]	0.712087260339877	Minimal	FALSE	95047	775
CRC Combined	ACC_day_total_VIG_mg_wei_log	0.983452708860632	[0.90;1.08]	0.720009334894319	Minimal	FALSE	68757	513
CRC Combined	ACC_day_IN_bts_90_mg_pla	1.01299364869783	[0.94;1.09]	0.732571837462005	Minimal	FALSE	92961	763
CRC Combined	Nbouts_day_IN_bts_30_60_pla	1.01213306145906	[0.94;1.09]	0.739676436690703	Minimal	FALSE	95050	775
CRC Combined	ACC_day_total_IN_mg_wei	0.98782618361138	[0.92;1.06]	0.742108681574421	Minimal	FALSE	95050	775
CRC Combined	ACC_day_total_VIG_mg_pla_log	0.985790983920593	[0.90;1.08]	0.758163984858879	Minimal	FALSE	68757	513
CRC Combined	M5TIME_num	0.988077509462584	[0.92;1.07]	0.758170358185339	Minimal	FALSE	95050	775
CRC Combined	Nbouts_day_IN_bts_20_30_wei	1.01082295703516	[0.94;1.09]	0.766175129065426	Minimal	FALSE	95050	775
CRC Combined	FRAG_alpha_dur_PA_day	0.990223411037674	[0.92;1.06]	0.790467807560984	Minimal	FALSE	95047	775
CRC Combined	Nbouts_day_LIG_bts_5_10_wei	0.990283861783298	[0.92;1.06]	0.792244942713138	Minimal	FALSE	95050	775
CRC Combined	Nbouts_day_LIG_bts_5_10_pla	0.99029482001299	[0.92;1.06]	0.792380868333794	Minimal	FALSE	95050	775
CRC Combined	Nbouts_day_IN_bts_30_60_wei	1.0095300054005	[0.94;1.08]	0.793859127272952	Minimal	FALSE	95050	775
CRC Combined	dur_day_total_LIG_min_wei	0.990645697502682	[0.92;1.07]	0.799680300716988	Minimal	FALSE	95050	775
CRC Combined	dur_day_IN_bts_20_30_min_wei	1.0087309716226	[0.94;1.08]	0.80993661815668	Minimal	FALSE	95050	775
CRC Combined	SleepRegularityIndex2	0.99142512470369	[0.92;1.06]	0.811364992315135	Minimal	FALSE	94936	775
CRC Combined	FRAG_x0.5_dur_PA_day_log	1.00861578006359	[0.94;1.08]	0.815414603737843	Minimal	FALSE	95047	775
CRC Combined	total_daily_light	0.9905824077155	[0.91;1.08]	0.820898375398065	Minimal	FALSE	94288	771
CRC Combined	dur_day_IN_bts_30_60_min_pla	1.00735660579708	[0.94;1.08]	0.839820300441564	Minimal	FALSE	95050	775
CRC Combined	SptDuration_AD_T5A5_mn	1.0071967298737	[0.94;1.08]	0.841274693372937	Minimal	FALSE	95050	775
CRC Combined	FRAG_mean_dur_PA_day_wei_log	0.992815956194247	[0.92;1.07]	0.843209340100736	Minimal	FALSE	95050	775
CRC Combined	afternoon_light	1.00708207045112	[0.93;1.09]	0.865628679076346	Minimal	FALSE	94288	771
CRC Combined	WASO_AD_T5A5_mn	1.0059598837183	[0.94;1.08]	0.867502800531633	Minimal	FALSE	95050	775
CRC Combined	FRAG_NFragPM_PA_day_wei	1.00604156227828	[0.94;1.08]	0.86809192303585	Minimal	FALSE	95050	775
CRC Combined	FRAG_TP_wake2sleep_spt	0.994118657907682	[0.93;1.07]	0.872016280066514	Minimal	FALSE	95050	775
CRC Combined	dur_day_IN_bts_30_60_min_wei	1.00565724447447	[0.94;1.08]	0.876395136752911	Minimal	FALSE	95050	775
CRC Combined	L5VALUE_log	0.994421296131745	[0.93;1.07]	0.878566913900652	Minimal	FALSE	95050	775
CRC Combined	FRAG_TP_PA2IN_day_wei	1.00535748301565	[0.94;1.08]	0.882884019939507	Minimal	FALSE	95050	775
CRC Combined	SleepDurationInSpt_AD_T5A5_mn	1.00477140747501	[0.94;1.08]	0.894250859065691	Minimal	FALSE	95050	775
CRC Combined	SSP	0.99527783298996	[0.93;1.07]	0.897886112475876	Minimal	FALSE	95050	775
CRC Combined	FRAG_W0.5_dur_PA_day_wei	0.995635318654864	[0.93;1.07]	0.904310998838502	Minimal	FALSE	95045	775
CRC Combined	Nbouts_day_IN_bts_20_30_pla	1.00371365136839	[0.93;1.08]	0.918490165534221	Minimal	FALSE	95050	775
CRC Combined	sleep_efficiency_after_onset_pla	1.00364989291317	[0.93;1.08]	0.92021431215783	Minimal	FALSE	95050	775
CRC Combined	cosinor_acrophase	0.996674960295058	[0.92;1.07]	0.930804604765005	Minimal	FALSE	95050	775
CRC Combined	M10TIME_num	1.0029496862791	[0.93;1.08]	0.939745307044791	Minimal	FALSE	95050	775
CRC Combined	FRAG_mean_dur_PA_day_pla_log	0.997408102578092	[0.93;1.07]	0.94320509200031	Minimal	FALSE	95050	775
CRC Combined	dur_day_IN_bts_20_30_min_pla	1.00257724382527	[0.93;1.08]	0.943264747252327	Minimal	FALSE	95050	775
CRC Combined	FRAG_NFragPM_PA_day_pla	1.00256981350731	[0.93;1.08]	0.943622609444575	Minimal	FALSE	95050	775
CRC Combined	FRAG_TP_sleep2wake_spt	1.00223883521711	[0.93;1.08]	0.950209548664273	Minimal	FALSE	95050	775
CRC Combined	FRAG_W0.5_dur_PA_day_pla	0.997796929175581	[0.93;1.07]	0.951733477567327	Minimal	FALSE	95045	775
CRC Combined	FRAG_TP_PA2IN_day_pla	1.00192302819182	[0.93;1.08]	0.95778667957837	Minimal	FALSE	95050	775
CRC Combined	ACC_day_IN_unbt_mg_wei	1.00186260164408	[0.93;1.08]	0.95889484934741	Minimal	FALSE	95045	775
CRC Combined	dur_day_LIG_bts_5_10_min_wei	0.998781445480841	[0.93;1.07]	0.973730160285703	Minimal	FALSE	95050	775
CRC Combined	ACC_day_IN_unbt_mg_pla	1.00118104418592	[0.93;1.07]	0.973905637760665	Minimal	FALSE	95045	775
CRC Combined	dur_day_LIG_bts_5_10_min_pla	0.998820030100704	[0.93;1.07]	0.974550296100251	Minimal	FALSE	95050	775
CRC Combined	nighttime_light_log	0.999751170799051	[0.93;1.08]	0.994839628380257	Minimal	FALSE	94288	771
